# Wastewater-informed neural compartmental model for long-horizon case number projections

**DOI:** 10.64898/2026.02.10.26345731

**Authors:** Nina Schmid, Nicole Zacharias, Christoph Höser, Johannes Bracher, Jonas Arruda, Cihan Papan, Nico T. Mutters, Jan Hasenauer

## Abstract

Wastewater-based epidemiology provides a low-cost, scalable view of community infection dynamics, but converting these signals into actionable epidemiological insights remains difficult. Mechanistic models offer interpretability, yet, assumptions such as a constant transmission rate limit realism over long simulation horizons and heterogeneous settings. We present a susceptible-exposed-infectious-recovered (SEIR) universal differential equation (UDE) that links wastewater viral loads to case counts and embeds neural networks to represent time-varying parameters. Parameter and prediction uncertainties are quantified using an ensemble method. We assessed the method using newly collected data for Bonn, Germany, as well as published data for five cities in Rhineland-Palatinate, Germany. The proposed approach produces realistic out-of-sample projections of case counts over an up to 50-week test horizon, and it learns city-specific mappings to prevalence that generalise within each location. Compared to SEIR models with fixed transmission rates, the UDE captures non-stationary drivers (policy, behaviour, seasonality) without sacrificing epidemiological structure, while propagating observation and model uncertainty into the projections. Accordingly, the approach facilitates a scalable interpretation and exploitation of wastewater data for the monitoring of infectious diseases.
