## Supplementary material for "Wastewater-informed neural compartmental model for long-horizon case number projections": Supp. Data for the City of Bonn: 230203_Bonn.xlsx

### Sheet: Data
date	catchment	catchment abbreviation	flow_rate [m^3/d]	avg_flow_rate [l/s]	SARS-CoV-2 N1 [GU/l]	SARS-CoV-2 N2 [GU/l]	PMMoV [GU/l]
2022-02-28	Zulauf Nord	KZN	38099	440.961	0	0	13209.3
2022-02-28	Zulauf Süd	KZS	38099	440.961	5754.24	3463.7	5.42635e+06
2022-03-02	Zulauf Nord	KZN	39278	454.606	69802.1	32133.6	5.21284e+07
2022-03-02	Zulauf Süd	KZS	39278	454.606	11913.3	8173.14	7.36468e+06
2022-03-07	Zulauf Nord	KZN	38538	446.042	71179.1	22483	4.26856e+07
2022-03-07	Zulauf Süd	KZS	38538	446.042	17522.6	10906	8.34056e+06
2022-03-09	Zulauf Nord	KZN	38155	441.609	72760.8	28855.5	2.67098e+07
2022-03-09	Zulauf Süd	KZS	38155	441.609	16728.1	8936.45	3.61115e+06
2022-03-14	Zulauf Nord	KZN	34958	404.606	56579.8	21823.7	9.08049e+07
2022-03-14	Zulauf Süd	KZS	34877	403.669	9823.09	6083.16	1.08802e+07
2022-03-16	Zulauf Nord	KZN	18095	209.433	109799	39126	5.28852e+07
2022-03-16	Zulauf Süd	KZS	20756	240.231	76402.7	33523.8	2.48662e+07
2022-03-21	Zulauf Nord	KZN	18157	210.15	65029.8	37935.2	5.14416e+07
2022-03-21	Zulauf Süd	KZS	18136	209.907	65029.8	37935.2	5.14416e+07
2022-03-23	Zulauf Nord	KZN	18158	210.162	75016.1	32615.3	3.91494e+07
2022-03-23	Zulauf Süd	KZS	20292	234.861	29049	15533.9	1.24259e+07
2022-03-28	Zulauf Nord	KZN	17755	205.498	47283.6	25296.4	6.07338e+07
2022-03-28	Zulauf Süd	KZS	19418	224.745	51628.6	21014.7	2.58009e+07
2022-03-30	Zulauf Nord	KZN	19839	229.618	50877.7	32170.4	2.49582e+07
2022-03-30	Zulauf Süd	KZS	21524	249.12	53948.6	31298.6	6.16368e+07
2022-04-04	Zulauf Nord	KZN	22704	262.778	66231.8	22977.3	3.54369e+07
2022-04-04	Zulauf Süd	KZS	24639	285.174	20587.1	12048	2.03738e+07
2022-04-06	Zulauf Nord	KZN	19554	226.319	119451	58876.4	5.94039e+07
2022-04-06	Zulauf Süd	KZS	22466	260.023	24906.8	16752.9	2.1773e+07
2022-04-11	Zulauf Nord	KZN	19428	224.861	23317.5	10182.1	4.94793e+07
2022-04-11	Zulauf Süd	KZS	24008	277.87	10152.3	8814.54	2.12322e+07
2022-04-13	Zulauf Nord	KZN	20369	235.752	64319.1	30346	7.18823e+07
2022-04-13	Zulauf Süd	KZS	21818	252.523	23489	20656.9	3.02634e+07
2022-04-18	Zulauf Nord	KZN	16377	189.549	40245.3	37935.2	4.12078e+07
2022-04-18	Zulauf Süd	KZS	17123	198.183	5754.24	5718.52	1.12356e+07
2022-04-20	Zulauf Nord	KZN	17292	200.139	49771.7	24526.5	5.38066e+07
2022-04-20	Zulauf Süd	KZS	19250	222.801	25460.2	28429.3	4.043e+07
2022-04-25	Zulauf Nord	KZN	20689	239.456	14805.4	5857.65	2.49177e+07
2022-04-25	Zulauf Süd	KZS	26011	301.053	5754.24	4070.39	1.36981e+07
2022-04-27	Zulauf Nord	KZN	26992	312.407	5754.24	3463.7	1.70216e+07
2022-04-27	Zulauf Süd	KZS	19805	229.225	7573.56	3463.7	1.38029e+07
2022-05-02	Zulauf Nord	KZN	17645	204.225	11927.8	3463.7	3.37999e+07
2022-05-02	Zulauf Süd	KZS	18755	217.072	5754.24	3463.7	1.28975e+06
2022-05-04	Zulauf Nord	KZN	17765	205.613	44104.7	23861.9	1.08485e+08
2022-05-04	Zulauf Süd	KZS	19311	223.507	5754.24	3463.7	6.17656e+06
2022-05-09	Zulauf Nord	KZN	18971	219.572	34526	34067.9	1.69441e+08
2022-05-09	Zulauf Süd	KZS	19577	226.586	0	34067.9	1.08933e+07
2022-05-11	Zulauf Nord	KZN	17236	199.491	9047.55	8626.5	2.46643e+06
2022-05-11	Zulauf Süd	KZS	19127	221.377	9047.55	8626.5	8.39386e+06
2022-05-16	Zulauf Nord	KZN	39705	459.549	9047.55	8626.5	8.99412e+06
2022-05-16	Zulauf Süd	KZS	42720	494.444	9047.55	14029.8	1.16975e+07
2022-05-18	Zulauf Nord	KZN	23820	275.694	13385.7	17479.6	1.88745e+07
2022-05-18	Zulauf Süd	KZS	19474	225.394	10654.5	8626.5	8.40801e+06
2022-05-23	Zulauf Nord	KZN	52923	612.535	9047.55	8626.5	6.98577e+06
2022-05-23	Zulauf Süd	KZS	64481	746.308	9047.55	8626.5	2.62064e+06
2022-05-24	Zulauf Nord	KZN	53872	623.519	9047.55	10021.6	3.54895e+06
2022-05-24	Zulauf Süd	KZS	57872	669.815	9047.55	8626.5	1.19364e+07
2022-05-30	Zulauf Nord	KZN	19955	230.961	18817.4	9856.03	5.57412e+06
2022-05-30	Zulauf Süd	KZS	21276	246.25	44393.5	39665.8	6.44312e+06
2022-06-01	Zulauf Nord	KZN	17531	202.905	18817.4	9856.03	1.20983e+07
2022-06-01	Zulauf Süd	KZS	21169	245.012	44393.5	48928	1.93249e+07
2022-06-06	Zulauf Nord	KZN	17764	205.602	27589.3	7870.16	4.6763e+07
2022-06-06	Zulauf Süd	KZS	21370	247.338	20230.6	8664.48	3.5164e+07
2022-06-08	Zulauf Nord	KZN	56201	650.475	7794.36	4098.44	1.15854e+07
2022-06-08	Zulauf Süd	KZS	56045	648.669	6609.68	3464.7	5.98694e+06
2022-06-13	Misch Nord/Süd	KZS/KZN	33488	387.593	22559.4	9638.76	2.31888e+07
2022-06-14	Misch Nord/Süd	KZS/KZN	36175	418.692	17382.1	29423.5	2.93701e+07
2022-06-20	Zulauf Nord	KZN	55910	647.106	6609.68	3464.7	2.58408e+06
2022-06-20	Zulauf Süd	KZS	75317	871.725	6608.68	3463.7	2.99114e+06
2022-06-22	Misch Nord/Süd	KZS/KZN	38777	448.808	61930.2	23780.1	3.45106e+07
2022-06-27	Misch Nord/Süd	KZS/KZN	36483	422.257	63377.6	19891.2	2.11131e+07
2022-06-29	Misch Nord/Süd	KZS/KZN	35638	412.477	78541.9	35295.8	3.79034e+07
2022-07-04	Misch Nord/Süd	KZS/KZN	32868	380.417	74011.9	42487.3	3.89118e+07
2022-07-06	Misch Nord/Süd	KZS/KZN	32638	377.755	75741.7	36154.6	2.59506e+07
2022-07-11	Misch Nord/Süd	KZS/KZN	32784	379.444	79065.5	7333.7	8.99596e+07
2022-07-13	Misch Nord/Süd	KZS/KZN	33445	387.095	124679	7333	1.84353e+08
2022-07-18	Misch Nord/Süd	KZS/KZN	16381	189.595	47504.8	3463.7	1.98489e+07
2022-07-20	Misch Nord/Süd	KZS/KZN	64163	742.627	74988.5	56828.2	1.87308e+08
2022-07-25	Misch Nord/Süd	KZS/KZN	15495	179.34	53639.6	7333	6.34077e+07
2022-07-27	Zulauf Nord	KZN	15680	181.481	64576.3	3464.7	1.3774e+08
2022-07-27	Zulauf Süd	KZS	15200	175.926	55293.3	7333	1.76268e+08
2022-08-01	Zulauf Nord	KZN	17789	205.891	65674.9	3464.7	7.22137e+07
2022-08-01	Zulauf Süd	KZS	17543	203.044	10097.1	7333	4.23512e+07
2022-08-03	Zulauf Nord	KZN	18223	210.914	39860.7	3464.7	6.3124e+07
2022-08-03	Zulauf Süd	KZS	17786	205.856	28832.5	7333	2.51742e+07
2022-08-08	Zulauf Nord	KZN	16488	190.833	40813.3	3464.7	7.35207e+07
2022-08-08	Zulauf Süd	KZS	17415	201.562	33786.9	7333	1.38981e+08
2022-08-10	Zulauf Nord	KZN	16774	194.144	112693	72099.8	3.19876e+08
2022-08-10	Zulauf Süd	KZS	18100	209.491	41572.5	35907.1	2.70066e+06
2022-08-15	Misch Nord/Süd	KZS/KZN	31535	364.988	55606.4	50273.3	2.65062e+08
2022-08-17	Misch Nord/Süd	KZS/KZN	33631	389.248	45331.6	59486.1	1.97036e+08
2022-08-22	Misch Nord/Süd	KZS/KZN	33406	386.644	10478.5	14855.7	2.90864e+07
2022-08-24	Misch Nord/Süd	KZS/KZN	34437	398.576	34126.4	33754.8	1.91741e+06
2022-08-29	Misch Nord/Süd	KZS/KZN	34612	400.602	8631.49	8516.98	7.82764e+07
2022-08-31	Misch Nord/Süd	KZS/KZN	39374	455.718	10263	8516.98	5.62753e+07
2022-09-05	Misch Nord/Süd	KZS/KZN	36689	424.641	27820.6	19088.1	1.60567e+08
2022-09-07	Zulauf Nord	KZN	29644	343.102	0	0	437801
2022-09-07	Zulauf Süd	KZS	28921	334.734	0	0	413404
2022-09-12	Zulauf Nord	KZN	17365	200.984	16897.5	8516.98	6.99279e+07
2022-09-12	Zulauf Süd	KZS	17211	199.201	8631.49	8516.98	8.10172e+06
2022-09-14	Zulauf Nord	KZN	65128	753.796	8294.45	7331.79	2.65326e+06
2022-09-14	Zulauf Süd	KZS	88407	1023.23	8294.45	7331.79	1.94674e+06
2022-09-19	Misch Nord/Süd	KZS/KZN	48847	565.359	8294.45	15319.6	2.10658e+07
2022-09-21	Misch Nord/Süd	KZS/KZN	34474	399.005	14119.8	8385.61	1.25256e+07
2022-09-26	Misch Nord/Süd	KZS/KZN	129845	1502.84	7516.69	16339.9	1.37078e+07
2022-09-28	Zulauf Nord	KZN	18408	213.056	46986.8	44684.4	3.00843e+07
2022-09-28	Zulauf Süd	KZS	21267	246.146	23376.9	19562.7	1.23355e+07
2022-10-03	Zulauf Nord	KZN	15710	181.829	26402.1	24052.4	3.66691e+07
2022-10-03	Zulauf Süd	KZS	16863	195.174	31524.8	35008.1	1.93667e+07
2022-10-05	Zulauf Nord	KZN	16012	185.324	51472	10417.2	2.96027e+07
2022-10-05	Zulauf Süd	KZS	18112	209.63	90406.9	89012.4	4.15992e+07
2022-10-10	Zulauf Nord	KZN	15412	178.38	20483.5	7331.79	3.03308e+06
2022-10-10	Zulauf Süd	KZS	17688	204.722	33177.8	33658.1	3.09514e+07
2022-10-12	Zulauf Nord	KZN	15790	182.755	116436	76278	7.21132e+07
2022-10-12	Zulauf Süd	KZS	18140	209.954	31541	34200.7	9.2352e+06
2022-10-17	Zulauf Nord	KZN	37042	428.727	37683.6	34200.7	4.36384e+07
2022-10-17	Zulauf Süd	KZS	46607	539.433	45830.7	45134.7	5.36774e+07
2022-10-19	Zulauf Nord	KZN	16961	196.308	62685	68084.4	4.87709e+07
2022-10-19	Zulauf Süd	KZS	18981	219.688	53790.5	63469.6	4.07281e+07
2022-10-24	Zulauf Nord	KZN	17576	203.426	18363.5	11934.6	1.25026e+07
2022-10-24	Zulauf Süd	KZS	17854	206.644	15152.9	13193.2	7.95247e+06
2022-10-26	Zulauf Nord	KZN	17711	204.988	30765	18490.8	5.68552e+07
2022-10-26	Zulauf Süd	KZS	22955	265.683	32107.3	38061.3	4.41432e+07
2022-11-01	Zulauf Nord	KZN	17364	200.972	19028.8	9226.55	3.44052e+07
2022-11-01	Zulauf Süd	KZS	18638	215.718	37952.8	38444.8	3.2607e+07
2022-11-02	Zulauf Nord	KZN	16853	195.058	48000.8	42784.5	9.43152e+07
2022-11-02	Zulauf Süd	KZS	19322	223.634	42834.3	48578.5	5.81784e+07
2022-11-07	Zulauf Nord	KZN	16257	188.16	20784.8	7900.63	2.58141e+07
2022-11-07	Zulauf Süd	KZS	18036	208.75	24491.5	15265.6	2.26702e+07
2022-11-09	Zulauf Nord	KZN	16831	194.803	11971.7	6930.54	4.64863e+07
2022-11-09	Zulauf Süd	KZS	18085	209.317	46076.8	24146	4.06691e+07
2022-11-14	Zulauf Nord	KZN	15801	182.882	27578.7	15289.6	5.70739e+07
2022-11-14	Zulauf Süd	KZS	16858	195.116	8355.4	8176.87	2.37092e+07
2022-11-16	Zulauf Nord	KZN	33299	385.405	15339.8	14719	4.649e+07
2022-11-16	Zulauf Süd	KZS	30987	358.646	12792.8	12044.2	2.88824e+07
2022-11-21	Zulauf Nord	KZN	20439	236.562	11038.2	9325.07	2.07105e+07
2022-11-21	Zulauf Süd	KZS	18614	215.44	21665.2	9325.07	1.87324e+07
2022-11-23	Zulauf Nord	KZN	36973	427.928	8263.87	9325.07	2.42627e+07
2022-11-23	Zulauf Süd	KZS	40271	466.1	18622.9	9325.07	1.32848e+07
2022-11-28	Zulauf Nord	KZN	34936	404.352	6542.64	6190.88	1.86945e+06
2022-11-28	Zulauf Süd	KZS	38838	449.514	6542.64	6190.88	2.76484e+06
2022-11-30	Zulauf Nord	KZN	17740	205.324	15850.6	6190.88	2.07109e+07
2022-11-30	Zulauf Süd	KZS	20971	242.72	23062.5	23771.1	1.98631e+07
2022-12-05	Zulauf Nord	KZN	46625	539.641	6754.82	6190.88	7.14273e+06
2022-12-05	Zulauf Süd	KZS	47589	550.799	14710.4	12723.8	1.86889e+07
2022-12-07	Zulauf Nord	KZN	22396	259.213	12388	10901.1	2.31424e+07
2022-12-07	Zulauf Süd	KZS	20914	242.06	24384.5	14513.1	2.16885e+07
2022-12-12	Zulauf Nord	KZN	16849	195.012	26706.8	12051	2.07879e+07
2022-12-12	Zulauf Süd	KZS	19944	230.833	11084.4	7731.64	2.36212e+06
2022-12-14	Zulauf Nord	KZN	16703	193.322	15842.3	7731.64	4.08111e+06
2022-12-14	Zulauf Süd	KZS	19798	229.144	34734.1	12916.4	3.74109e+06
2022-12-19	Zulauf Nord	KZN	41071	475.359	9453.41	7731.64	1.1609e+07
2022-12-19	Zulauf Süd	KZS	41813	483.947	9759.1	13418.6	1.47625e+07
2022-12-21	Zulauf Nord	KZN	31313	362.419	37019.8	42107	7.16871e+07
2022-12-21	Zulauf Süd	KZS	37060	428.935	30911.1	30926.6	1.08898e+07
2023-01-02	Zulauf Nord	KZN	39826	460.949	7727.77	7731.64	1.17568e+07
2023-01-02	Zulauf Süd	KZS	43578	504.375	7727.77	7731.64	4.6308e+06
2023-01-04	Zulauf Nord	KZN	17817	206.215	30150.6	9787.49	4.45513e+07
2023-01-04	Zulauf Süd	KZS	19820	229.398	41448.5	23943.5	5.83498e+07
2023-01-09	Zulauf Nord	KZN	19461	225.243	6542.64	8480.22	2.02243e+07
2023-01-09	Zulauf Süd	KZS	19763	228.738	6542.64	8480.22	1.99918e+07
2023-01-11	Zulauf Nord	KZN	52442	606.968	6542.64	8480.22	7.56739e+06
2023-01-11	Zulauf Süd	KZS	49267	570.22	6542.64	8480.22	1.75359e+07
2023-01-16	Zulauf Nord	KZN	32756	379.12	8566.48	8480.22	3.50496e+07
2023-01-16	Zulauf Süd	KZS	25188	291.528	8566.48	8480.22	3.54727e+07
2023-01-18	Zulauf Nord	KZN	19443	225.035	10390.1	8480.22	1.95459e+07
2023-01-18	Zulauf Süd	KZS	25877	299.502	8566.48	8480.22	9.21437e+06
2023-01-23	Misch Nord/Süd	KZS/KZN	39230	454.051	12829.1	10256.1	4.35864e+07
2023-01-25	Misch Nord/Süd	KZS/KZN	36815	426.1	8566.48	8480.22	2.24986e+07
2023-01-30	Zulauf Nord	KZN	18286	211.644	34549.8	11807.3	4.18864e+07
2023-01-30	Zulauf Süd	KZS	18548	214.676	70217.5	56181.1	2.31566e+07
2023-02-01	Zulauf Nord	KZN	20111	232.766	45459.2	20813.9	1.67783e+07
2023-02-01	Zulauf Süd	KZS	23220	268.75	14225.3	17029	1.63175e+07
2023-02-06	Zulauf Nord	KZN	18513	214.271	30607.2	10085.1	2.37371e+07
2023-02-06	Zulauf Süd	KZS	20103	232.674	19327	14839	1.74985e+07
2023-02-08	Zulauf Nord	KZN	17939	207.627	48126.6	32345.6	3.64909e+07
2023-02-08	Zulauf Süd	KZS	20214	233.958	50950.6	39436.8	4.96946e+07
2023-02-13	Zulauf Nord	KZN	17511	202.674	26858.2	32084.6	1.21962e+07
2023-02-13	Zulauf Süd	KZS	20200	233.796	26858.2	32084.6	1.15238e+06
2023-02-15	Zulauf Nord	KZN	18098	209.468	66853.1	48412.5	2.52139e+07
2023-02-15	Zulauf Süd	KZS	20641	238.9	48473.6	46626.3	2.00072e+07
2023-02-20	Zulauf Nord	KZN	18099	209.479	52800.4	48781.7	1.86687e+07
2023-02-20	Zulauf Süd	KZS	15945	184.549	51728	16156.9	8.41083e+06
2023-02-22	Zulauf Nord	KZN	23479	271.748	86105.7	70910	1.63992e+07
2023-02-22	Zulauf Süd	KZS	23218	268.727	76916.2	68989.8	1.69893e+07
2023-02-27	Zulauf Nord	KZN	19161	221.771	54748.5	53151.6	2.50893e+07
2023-02-27	Zulauf Süd	KZS	20848	241.296	107441	117837	4.76057e+07
2023-03-01	Zulauf Nord	KZN	18052	208.935	61294.2	47136.1	3.41474e+07
2023-03-01	Zulauf Süd	KZS	19560	226.389	58426.7	84472.8	2.65355e+07
2023-03-06	Zulauf Nord	KZN	17312	200.37	49929.1	28836	2.2021e+07
2023-03-06	Zulauf Süd	KZS	19317	223.576	156594	134195	1.17196e+08
2023-03-08	Zulauf Nord	KZN	75359	872.211	27525.7	28836	1.43149e+06
2023-03-08	Zulauf Süd	KZS	82021	949.317	31132	30690.7	1.2528e+07
2023-03-13	Zulauf Nord	KZN	18831	217.951	31132	30690.7	4.33323e+07
2023-03-13	Zulauf Süd	KZS	19897	230.289	33785.3	26665.6	1.4655e+07
2023-03-15	Zulauf Nord	KZN	32245	373.206	21997.9	10377.7	2.32921e+07
2023-03-15	Zulauf Süd	KZS	32604	377.361	9662.5	7672.67	3.67226e+07
2023-03-20	Zulauf Nord	KZN	19490	225.579	7782.99	7720.35	1.83642e+07
2023-03-20	Zulauf Süd	KZS	20681	239.363	11701.8	7720.35	3.02653e+07
2023-03-22	Zulauf Nord	KZN	22500	260.417	30268.2	7720.35	3.64279e+07
2023-03-22	Zulauf Süd	KZS	22043	255.127	7782.99	7720.35	4.88844e+06
2023-03-27	Zulauf Nord	KZN	21863	253.044	9054.59	7720.35	1.34757e+07
2023-03-27	Zulauf Süd	KZS	22169	256.586	10614.6	7720.35	9.83945e+06
2023-03-29	Zulauf Nord	KZN	20429	236.447	22996.7	8919.94	7.20129e+07
2023-03-29	Zulauf Süd	KZS	21815	252.488	10614.6	9043.48	2.35286e+07
