## Supplementary material for "Wastewater-informed neural compartmental model for long-horizon case number projections": Supp. Data for the City of Bonn: 240229_Bonn.xlsx

### Sheet: Monitoringdaten_KA_Labor_NW
date	avg_flow_rate [l/s]	SARS-CoV-2 N1 [GU/l]	SARS-CoV-2 N2 [GU/l]	limit of detection	PMMoV [GU/l]
2022-06-01	448	63190	58730
2022-06-06	453	47800	16530
2022-06-08	1299	14400	7560
2022-06-13	388	22600	9640
2022-06-14	419	17400	29400
2022-06-20	1519	13220	6920
2022-06-22	449	61900	23800
2022-06-27	422	63400	19900
2022-06-29	412	78500	35300
2022-07-04	380	74000	42500
2022-07-06	378	75700	36200
2022-07-11	379	79100	7400
2022-07-13	387	125000	4920
2022-07-18	190	47500	3460
2022-07-20	743	75000	56830
2022-07-25	179	53600	7400
2022-07-27	357	119900	10760
2022-08-01	409	75800	10790
2022-08-03	417	73680	10790
2022-08-08	393	74600	8460
2022-08-10	403	154600	58600
2022-08-15	365	55600	20400
2022-08-17	389	45300	24200
2022-08-22	387	10500	7400
2022-08-24	399	34100	13700
2022-08-29	401	8630	7330
2022-08-31	456	10300	7400
2022-09-05	425	27800	7760
2022-09-07	343	0	335000
2022-09-12	218	16900	8520
2022-09-14	762	8290	7330
2022-09-19	565	8300	15320
2022-09-21	399	14120	8400
2022-09-26	1503	7520	16340
2022-09-28	459	70370	64240
2022-10-03	377	57920	59060
2022-10-05	395	141880	99430
2022-10-10	383	53660	40990
2022-10-12	393	147980	110480
2022-10-17	968	83510	79330
2022-10-19	416	116470	131550
2022-10-24	410	33510	25120
2022-10-26	471	62880	56550
2022-11-01	417	67030	47670
2022-11-02	419	90830	91360
2022-11-07	403	42450	17200
2022-11-09	661	30620	16300
2022-11-14	378	35960	23490
2022-11-16	744	28140	26760
2022-11-21	687	17640	15500
2022-11-23	671	31320	33170
2022-11-28	955	21250	18910
2022-11-30	447	40230	20710
2022-12-05	771	17830	13920
2022-12-07	488	47130	23820
2022-12-12	679	36470	25470
2022-12-14	622	46750	98660
2022-12-19	979	17180	15430
2022-12-21	591	78470	66050
2023-01-02	690	14200	16230
2023-01-04	776	36650	18190
2023-01-09	517	15200	17000
2023-01-11	1087	15070	17000
2023-01-16	671	17200	17000
2023-01-18	705	18960	17000
2023-01-23	454	12830	10260
2023-01-25	426	8600	8500
2023-01-30	427	104770	67990
2023-02-01	502	59690	37840
2023-02-06	447	49940	24930
2023-02-08	442	99080	71790
2023-02-13	437	53720	64100
2023-02-15	448	115320	95040
2023-02-20	394	104530	64940
2023-02-22	541	163030	139900
2023-02-27	463	162190	170990
2023-03-01	435	119630	131610
2023-03-06	424	203520	163040
2023-03-08	1821	58660	59530
2023-03-13	448	64920	57360
2023-03-15	750	31660	18050
2023-03-20	465	19480	15440		48700000
2023-03-22	512	38080	15440		66700000
2023-03-27	510	19650	15440		41290000
2023-03-29	488	33600	15440		18390000
2023-04-03	468.021	16082	23731	1140	27280000
2023-04-05	468.75	11830	18555	1140	13310000
2023-04-10	686.169	19259	41608	1140	140720000
2023-04-12	1109.68	13156	18555	1140	36990000
2023-04-17	492	10965	7246	1140	31540000
2023-04-19	426	9055	7246	1140	22370000
2023-04-24	953	8734	17545	1140	3073000
2023-04-26	423	77629	134617	1140	84121000
2023-05-01	409	34937	39117	1140	49752000
2023-05-03	451	8734	9779	1140	5616700
2023-05-08	512	8409	9779	1140	115340000
2023-05-10	1160	8409	9779	1140	15740000
2023-05-15	686	8734	9867	1140	2913000
2023-05-17	677	8734	9867	1140	140900
2023-05-22	455	6071	9867	1140	21776000
2023-05-24	458	6071	9867	1140	18496000
2023-05-29	399	6071	6804	1140	70205000
2023-05-31	449	6071	6804	1140	16904000
2023-06-05	468	6071	6804	1140	23234000
2023-06-07	433	6071	6804	1140	28161000
2023-06-12	423	10000	6800	1140	32500000
2023-06-14	410	10000	6800	1140	6810000
2023-06-19	365	10043	7919	1140	125288354
2023-06-21	896	10043	7919	1140	38357943
2023-06-26	422	17891	7919	1140	101551206
2023-06-28	410	17891	7919	1140	59643486
2023-07-03	416	12096	7919	1140	21942000
2023-07-05	515	0	0	1140	420036
2023-07-10	408	9918	16877	1140	48962900
2023-07-12	417	5327	11961	1140	53640900
2023-07-17	404	1000	0	1140	72818000
2023-07-19	401	1000	9097	1140	39843000
2023-07-24	646	1000	7240	1140	2843000
2023-07-26	629	3565	22025	1140	33537000
2023-07-31	1380	3225	8551	1140	23575000
2023-08-02	1444	2502	5926	1140	9899000
2023-08-07	596	14742	61648	1140	53044000
2023-08-09	536	23305	109149	1140	46961000
2023-08-14	833	2333	13905	1140	10640000
2023-08-16	628	6210	75272	1140	26741000
2023-08-21	407			1140	323600
2023-08-23	406	7799	7188	1140	17829000
2023-08-28	433	2616		1140	1989000
2023-08-30	1042	37676	3821	1140	14494000
2023-09-04	422	69056	8332	1140	39746000
2023-09-06	423	92074	10029	1140	40240000
2023-09-11	433	14212	1033	1140	11325000
2023-09-13	479	35004	2825	1140	25201000
2023-09-18	906	22396	9659	1140	2698000
2023-09-20	418	29134	58687	1140	4317000
2023-09-25	458	42736	79770	1140	16248000
2023-09-27	433	24232	46786	1140	11904000
2023-10-03	1195	16095	2417.53	1140	3167000
2023-10-04	456	22758.4	6448.62	1140	6904000
2023-10-09	385	12395.4	128491	1140	14844000
2023-10-11	358	38088	377750	1140	35995000
2023-10-16	420	45831	334905	1140	13432000
2023-10-18	1066	52218	474447	1140	18481000
2023-10-23	586	106285	54787	1140	17501000
2023-10-25	1355	95559	62492	1140	12600000
2023-10-30	645	12353	19363	1140	64111000
2023-11-01	441	13020	25603	1140	49150000
2023-11-06	461	10011	79742	1140	11874000
2023-11-08	1180	9012	64161	1140	22947000
2023-11-13	1253	32179	47433	1140	16985000
2023-11-15	512	128260	151362	1140	50899000
2023-11-20	936	64998	53733	1140	39292000
2023-11-22	582	175246	136079	1140	45477000
2023-11-27	2162	83532	78052	1140	3171000
2023-11-29	588	108612	105511	1140	5928000
2023-12-04	1032	28922	30043	1140	13453000
2023-12-06	649	70500	76222	1140	11862000
2023-12-11	607	149159	182738	1140	22613000
2023-12-12	829	206022	121039	1140	23474000
2023-12-18	602	144334	151367	1140	24807000
2023-12-20	735	169358	139054	1140	24323000
2024-01-01	660	50871	40244	1140	26150000
2024-01-03	1255	35938	90258	1140	23687000
2024-01-08	679	11398	12385	1140	23907000
2024-01-10	573	26781	15169	1140	34271000
2024-01-15	516	240460	187792	1140	17209000
2024-01-17	509	187972	221893	1140	61292000
2024-01-22	1100	17362	19671	1140	28117000
2024-01-24	590	11232	15858	1140	17916000
2024-01-29	546	4810	4623	1140	12146000
2024-01-31	959	12791	14530	1140	15628000
2024-02-05	453	9478	8870	1140	41744000
2024-02-06	518	6672	6672	1140	23444000
2024-02-12	590	10731	12133	1140	18512000
2024-02-15	697	21816	13930	1140	35891000
2024-02-19	705	13641	18950	1140	17418000
2024-02-21	1202	4493	1672	1140	3642000
2024-02-26	1587		2647	1140	7517000
2024-02-28	535	1727	3397	1140	24098000
2024-03-04	435			1140
2024-03-06				1140
