## Supplementary material for "Wastewater-informed neural compartmental model for long-horizon case number projections": Supp. Data for the City of Bonn: GeoHealth_20240313_catchment.xlsx

### Sheet: COVID-19
date	catchment	disease	N
2023-04-03	Süd	CORONAVIRUS	1
2023-04-03	Nord	CORONAVIRUS	1
2023-04-06 14:43:44	Nord	CORONAVIRUS	1
2023-04-06 14:50:09	Süd	CORONAVIRUS	1
2023-04-11 07:27:28	Nord	CORONAVIRUS	1
2023-04-13	Nord	CORONAVIRUS	1
2023-05-02 10:44:17	Nord	CORONAVIRUS	1
2023-05-03 09:24:13	Nord	CORONAVIRUS	1
2023-05-04 07:49:37	Nord	CORONAVIRUS	1
2023-05-04 07:54:25	Nord	CORONAVIRUS	1
2023-05-04 08:00:17	Süd	CORONAVIRUS	1
2023-05-04 08:08:01	Süd	CORONAVIRUS	1
2023-05-04 08:12:25	Süd	CORONAVIRUS	1
2023-05-04 11:32:38	Süd	CORONAVIRUS	1
2023-05-05 07:21:02	Nord	CORONAVIRUS	1
2023-05-05 09:20:43	Nord	CORONAVIRUS	1
2023-05-05 09:25:38	Nord	CORONAVIRUS	1
2023-05-08 07:26:15	Süd	CORONAVIRUS	1
2023-05-08 07:31:11	Süd	CORONAVIRUS	1
2023-05-08 07:36:06	Süd	CORONAVIRUS	1
2023-05-08 07:47:54	Nord	CORONAVIRUS	1
2023-05-08 08:00:08	Süd	CORONAVIRUS	1
2023-05-08 08:18:34	Süd	CORONAVIRUS	1
2023-05-08 08:26:33	Süd	CORONAVIRUS	1
2023-05-08 11:23:44	Nord	CORONAVIRUS	1
2023-05-08 14:45:00	Süd	CORONAVIRUS	1
2023-05-09 07:46:06	Nord	CORONAVIRUS	1
2023-05-09 07:50:58	Nord	CORONAVIRUS	1
2023-05-09 08:30:20	Nord	CORONAVIRUS	1
2023-05-09 08:33:27	Nord	CORONAVIRUS	1
2023-05-09 13:50:02	Süd	CORONAVIRUS	1
2023-05-09 13:56:08	Süd	CORONAVIRUS	1
2023-05-10 11:00:04	Nord	CORONAVIRUS	1
2023-05-11 07:29:05	Süd	CORONAVIRUS	1
2023-05-12 11:03:45	Süd	CORONAVIRUS	1
2023-05-12 11:06:01	Süd	CORONAVIRUS	1
2023-05-12 11:08:21	Süd	CORONAVIRUS	1
2023-05-12 11:10:51	Süd	CORONAVIRUS	1
2023-05-15 07:29:58	Nord	CORONAVIRUS	1
2023-05-15 07:33:23	Nord	CORONAVIRUS	1
2023-05-15 07:47:02	Nord	CORONAVIRUS	1
2023-05-15 09:13:49	Nord	CORONAVIRUS	1
2023-05-15 09:39:50	Süd	CORONAVIRUS	1
2023-05-17 08:27:22	Nord	CORONAVIRUS	1
2023-05-19 07:30:01	Süd	CORONAVIRUS	1
2023-05-19 08:03:02	Süd	CORONAVIRUS	1
2023-05-19 08:14:05	Süd	CORONAVIRUS	1
2023-05-19 09:56:40	Nord	CORONAVIRUS	1
2023-05-22 08:27:18	Süd	CORONAVIRUS	1
2023-05-22 15:20:05	Süd	CORONAVIRUS	1
2023-05-23	Nord	CORONAVIRUS	1
2023-05-23 07:46:42	Nord	CORONAVIRUS	1
2023-05-23 07:59:37	Süd	CORONAVIRUS	1
2023-05-23 08:09:48	Nord	CORONAVIRUS	1
2023-05-25 09:15:50	Nord	CORONAVIRUS	1
2023-05-25 09:18:37	Nord	CORONAVIRUS	1
2023-05-25 09:21:43	Nord	CORONAVIRUS	1
2023-05-30	Süd	CORONAVIRUS	1
2023-05-30 07:44:23	Nord	CORONAVIRUS	1
2023-05-30 15:09:41	Nord	CORONAVIRUS	1
2023-05-31 07:51:41	Süd	CORONAVIRUS	1
2023-06-01 07:33:24	Nord	CORONAVIRUS	1
2023-06-01 07:51:55	Süd	CORONAVIRUS	1
2023-06-01 12:06:10	Nord	CORONAVIRUS	1
2023-06-05 07:40:45	Nord	CORONAVIRUS	1
2023-06-12 07:13:38	Süd	CORONAVIRUS	1
2023-06-12 07:16:23	Süd	CORONAVIRUS	1
2023-06-12 10:48:26	Nord	CORONAVIRUS	1
2023-06-13 09:37:27	Nord	CORONAVIRUS	1
2023-06-16 08:20:20	Süd	CORONAVIRUS	1
2023-06-16 08:32:18	Süd	CORONAVIRUS	1
2023-06-21 07:12:44	Süd	CORONAVIRUS	1
2023-06-23 13:02:04	Süd	CORONAVIRUS	1
2023-07-04 06:57:19	Nord	CORONAVIRUS	1
2023-07-14 13:03:14	Süd	CORONAVIRUS	1
2023-07-17 08:17:26	Süd	CORONAVIRUS	1
2023-07-19 07:34:01	Süd	CORONAVIRUS	1
2023-07-25 06:45:28	Süd	CORONAVIRUS	1
2023-07-25 09:29:18	Nord	CORONAVIRUS	1
2023-07-25 13:18:25	Nord	CORONAVIRUS	1
2023-07-28 09:44:54	Süd	CORONAVIRUS	1
2023-08-01 13:42:58	Süd	CORONAVIRUS	1
2023-08-01 14:00:11	Süd	CORONAVIRUS	1
2023-08-01 14:03:36	Nord	CORONAVIRUS	1
2023-08-02 14:09:25	Süd	CORONAVIRUS	1
2023-08-07 07:39:00	Nord	CORONAVIRUS	1
2023-08-07 07:46:36	Süd	CORONAVIRUS	1
2023-08-08 07:48:00	Süd	CORONAVIRUS	1
2023-08-08 08:07:00	Süd	CORONAVIRUS	1
2023-08-08 08:45:34	Nord	CORONAVIRUS	1
2023-08-08 08:59:03	Süd	CORONAVIRUS	1
2023-08-08 15:26:55	Süd	CORONAVIRUS	1
2023-08-08 15:47:35	Süd	CORONAVIRUS	1
2023-08-09 12:00:49	Nord	CORONAVIRUS	1
2023-08-10 07:00:19	Nord	CORONAVIRUS	1
2023-08-10 12:18:11	Süd	CORONAVIRUS	1
2023-08-11 09:22:01	Nord	CORONAVIRUS	1
2023-08-11 11:22:40	Nord	CORONAVIRUS	1
2023-08-14 08:21:09	Süd	CORONAVIRUS	1
2023-08-14 08:33:14	Süd	CORONAVIRUS	1
2023-08-14 08:50:21	Süd	CORONAVIRUS	1
2023-08-14 08:56:10	Süd	CORONAVIRUS	1
2023-08-14 10:13:46	Nord	CORONAVIRUS	1
2023-08-14 10:32:20	Nord	CORONAVIRUS	1
2023-08-14 10:34:36	Süd	CORONAVIRUS	1
2023-08-14 11:21:29	Süd	CORONAVIRUS	1
2023-08-14 13:17:48	Süd	CORONAVIRUS	1
2023-08-14 14:32:35	Süd	CORONAVIRUS	1
2023-08-14 14:45:49	Nord	CORONAVIRUS	1
2023-08-14 15:24:11	Süd	CORONAVIRUS	1
2023-08-16 09:00:21	Nord	CORONAVIRUS	1
2023-08-16 09:36:41	Nord	CORONAVIRUS	1
2023-08-16 09:43:12	Nord	CORONAVIRUS	1
2023-08-16 09:49:27	Nord	CORONAVIRUS	1
2023-08-16 13:56:18	Süd	CORONAVIRUS	1
2023-08-17 13:55:52	Süd	CORONAVIRUS	1
2023-08-18 08:00:30	Süd	CORONAVIRUS	1
2023-08-18 09:16:46	Süd	CORONAVIRUS	1
2023-08-18 12:47:55	Süd	CORONAVIRUS	1
2023-08-21 07:54:42	Süd	CORONAVIRUS	1
2023-08-21 08:05:06	Nord	CORONAVIRUS	1
2023-08-21 09:26:07	Nord	CORONAVIRUS	1
2023-08-21 09:48:27	Süd	CORONAVIRUS	1
2023-08-21 10:49:16	Süd	CORONAVIRUS	1
2023-08-21 14:46:44	Nord	CORONAVIRUS	1
2023-08-22 07:22:58	Süd	CORONAVIRUS	1
2023-08-22 07:51:29	Süd	CORONAVIRUS	1
2023-08-22 08:26:33	Süd	CORONAVIRUS	1
2023-08-22 08:40:20	Nord	CORONAVIRUS	1
2023-08-22 11:25:04	Süd	CORONAVIRUS	1
2023-08-22 13:47:23	Süd	CORONAVIRUS	1
2023-08-23 07:25:46	Nord	CORONAVIRUS	1
2023-08-23 07:28:18	Nord	CORONAVIRUS	1
2023-08-23 11:27:18	Süd	CORONAVIRUS	1
2023-08-23 12:18:46	Süd	CORONAVIRUS	1
2023-08-23 15:01:52	Nord	CORONAVIRUS	1
2023-08-24 07:10:38	Nord	CORONAVIRUS	1
2023-08-24 14:58:06	Süd	CORONAVIRUS	1
2023-08-25 06:53:19	Süd	CORONAVIRUS	1
2023-08-25 13:09:00	Süd	CORONAVIRUS	1
2023-08-28 06:44:19	Süd	CORONAVIRUS	1
2023-08-28 07:20:47	Süd	CORONAVIRUS	1
2023-08-28 08:07:59	Süd	CORONAVIRUS	1
2023-08-28 08:36:40	Süd	CORONAVIRUS	1
2023-08-28 09:14:09	Nord	CORONAVIRUS	1
2023-08-28 14:46:07	Süd	CORONAVIRUS	1
2023-08-29 07:06:33	Süd	CORONAVIRUS	1
2023-08-29 08:32:48	Nord	CORONAVIRUS	1
2023-08-29 09:17:34	Nord	CORONAVIRUS	1
2023-08-29 13:19:08	Süd	CORONAVIRUS	1
2023-08-29 13:23:33	Süd	CORONAVIRUS	1
2023-08-30 06:57:31	Süd	CORONAVIRUS	1
2023-08-30 07:00:48	Nord	CORONAVIRUS	1
2023-08-30 07:13:01	Süd	CORONAVIRUS	1
2023-08-30 07:34:35	Süd	CORONAVIRUS	1
2023-08-30 07:43:53	Süd	CORONAVIRUS	1
2023-08-30 09:53:38	Nord	CORONAVIRUS	1
2023-08-30 09:56:51	Nord	CORONAVIRUS	1
2023-08-30 10:00:02	Nord	CORONAVIRUS	1
2023-08-30 10:02:10	Süd	CORONAVIRUS	1
2023-08-30 10:03:55	Süd	CORONAVIRUS	1
2023-08-30 10:06:12	Süd	CORONAVIRUS	1
2023-08-30 10:20:52	Nord	CORONAVIRUS	1
2023-08-30 12:21:30	Süd	CORONAVIRUS	1
2023-08-30 14:50:07	Süd	CORONAVIRUS	1
2023-08-30 15:00:37	Süd	CORONAVIRUS	1
2023-08-31 07:07:48	Nord	CORONAVIRUS	1
2023-08-31 09:00:10	Nord	CORONAVIRUS	1
2023-08-31 10:20:50	Nord	CORONAVIRUS	1
2023-09-01 07:02:38	Süd	CORONAVIRUS	1
2023-09-01 07:05:04	Nord	CORONAVIRUS	1
2023-09-01 07:09:27	Nord	CORONAVIRUS	1
2023-09-01 08:16:53	Nord	CORONAVIRUS	1
2023-09-01 08:23:11	Nord	CORONAVIRUS	1
2023-09-01 10:05:03	Nord	CORONAVIRUS	1
2023-09-01 12:00:50	Nord	CORONAVIRUS	1
2023-09-01 12:05:48	Nord	CORONAVIRUS	1
2023-09-01 12:11:04	Nord	CORONAVIRUS	1
2023-09-04 07:15:13	Süd	CORONAVIRUS	1
2023-09-04 07:28:34	Süd	CORONAVIRUS	1
2023-09-04 07:36:35	Nord	CORONAVIRUS	1
2023-09-04 08:12:04	Nord	CORONAVIRUS	1
2023-09-04 08:16:22	Nord	CORONAVIRUS	1
2023-09-04 08:21:55	Nord	CORONAVIRUS	1
2023-09-04 08:25:21	Nord	CORONAVIRUS	1
2023-09-04 08:28:55	Nord	CORONAVIRUS	1
2023-09-04 09:36:22	Süd	CORONAVIRUS	1
2023-09-04 09:39:40	Süd	CORONAVIRUS	1
2023-09-04 09:45:54	Süd	CORONAVIRUS	1
2023-09-04 10:09:46	Nord	CORONAVIRUS	1
2023-09-04 10:29:09	Nord	CORONAVIRUS	1
2023-09-04 11:25:05	Nord	CORONAVIRUS	1
2023-09-04 12:02:09	Nord	CORONAVIRUS	1
2023-09-04 15:49:18	Süd	CORONAVIRUS	1
2023-09-05 06:58:43	Süd	CORONAVIRUS	1
2023-09-05 07:03:10	Süd	CORONAVIRUS	1
2023-09-05 07:06:39	Süd	CORONAVIRUS	1
2023-09-05 07:10:45	Süd	CORONAVIRUS	1
2023-09-05 08:53:31	Nord	CORONAVIRUS	1
2023-09-05 08:57:33	Süd	CORONAVIRUS	1
2023-09-05 09:41:44	Süd	CORONAVIRUS	1
2023-09-05 11:07:18	Süd	CORONAVIRUS	1
2023-09-05 11:28:44	Süd	CORONAVIRUS	1
2023-09-05 11:53:07	Nord	CORONAVIRUS	1
2023-09-05 12:38:41	Süd	CORONAVIRUS	1
2023-09-05 12:41:05	Süd	CORONAVIRUS	1
2023-09-05 13:14:15	Süd	CORONAVIRUS	1
2023-09-05 14:12:59	Nord	CORONAVIRUS	1
2023-09-06 10:00:32	Süd	CORONAVIRUS	1
2023-09-06 14:59:32	Nord	CORONAVIRUS	1
2023-09-06 15:44:38	Nord	CORONAVIRUS	1
2023-09-07 08:51:31	Nord	CORONAVIRUS	1
2023-09-07 11:51:47	Nord	CORONAVIRUS	1
2023-09-07 15:01:35	Süd	CORONAVIRUS	1
2023-09-08 12:10:22	Nord	CORONAVIRUS	1
2023-09-11 08:00:25	Süd	CORONAVIRUS	1
2023-09-11 09:00:49	Süd	CORONAVIRUS	1
2023-09-11 09:23:35	Süd	CORONAVIRUS	1
2023-09-11 09:31:20	Süd	CORONAVIRUS	1
2023-09-11 15:00:52	Süd	CORONAVIRUS	1
2023-09-11 15:42:25	Süd	CORONAVIRUS	1
2023-09-12 09:16:17	Nord	CORONAVIRUS	1
2023-09-12 12:39:07	Süd	CORONAVIRUS	1
2023-09-12 12:39:07	Süd	CORONAVIRUS	1
2023-09-12 12:47:01	Süd	CORONAVIRUS	1
2023-09-12 12:49:26	Süd	CORONAVIRUS	1
2023-09-12 12:52:33	Süd	CORONAVIRUS	1
2023-09-12 12:55:34	Nord	CORONAVIRUS	1
2023-09-12 13:15:57	Süd	CORONAVIRUS	1
2023-09-12 13:21:58	Süd	CORONAVIRUS	1
2023-09-12 14:44:56	Süd	CORONAVIRUS	1
2023-09-13 07:41:03	Süd	CORONAVIRUS	1
2023-09-13 11:03:46	Süd	CORONAVIRUS	1
2023-09-14 07:12:17	Süd	CORONAVIRUS	1
2023-09-14 11:46:04	Süd	CORONAVIRUS	1
2023-09-14 15:21:01	Süd	CORONAVIRUS	1
2023-09-18 06:44:19	Süd	CORONAVIRUS	1
2023-09-18 06:47:24	Süd	CORONAVIRUS	1
2023-09-18 12:15:43	Nord	CORONAVIRUS	1
2023-09-18 12:37:48	Süd	CORONAVIRUS	1
2023-09-18 12:41:39	Nord	CORONAVIRUS	1
2023-09-18 12:48:27	Nord	CORONAVIRUS	1
2023-09-19 06:31:42	Süd	CORONAVIRUS	1
2023-09-19 13:59:45	Nord	CORONAVIRUS	1
2023-09-19 15:48:08	Nord	CORONAVIRUS	1
2023-09-19 15:52:13	Nord	CORONAVIRUS	1
2023-09-20 07:17:34	Süd	CORONAVIRUS	1
2023-09-20 09:27:58	Nord	CORONAVIRUS	1
2023-09-20 09:43:34	Nord	CORONAVIRUS	1
2023-09-20 10:14:30	Nord	CORONAVIRUS	1
2023-09-20 10:16:14	Nord	CORONAVIRUS	1
2023-09-20 10:19:03	Süd	CORONAVIRUS	1
2023-09-20 12:03:44	Süd	CORONAVIRUS	1
2023-09-20 12:05:35	Nord	CORONAVIRUS	1
2023-09-20 14:15:28	Nord	CORONAVIRUS	1
2023-09-21 07:05:54	Nord	CORONAVIRUS	1
2023-09-21 13:24:44	Nord	CORONAVIRUS	1
2023-09-21 13:30:22	Süd	CORONAVIRUS	1
2023-09-21 13:35:44	Süd	CORONAVIRUS	1
2023-09-21 15:31:07	Süd	CORONAVIRUS	1
2023-09-22 06:55:37	Nord	CORONAVIRUS	1
2023-09-22 07:04:08	Süd	CORONAVIRUS	1
2023-09-22 07:12:33	Süd	CORONAVIRUS	1
2023-09-22 07:15:16	Nord	CORONAVIRUS	1
2023-09-22 07:15:57	Süd	CORONAVIRUS	1
2023-09-22 07:17:46	Süd	CORONAVIRUS	1
2023-09-22 07:20:48	Süd	CORONAVIRUS	1
2023-09-22 07:23:31	Nord	CORONAVIRUS	1
2023-09-22 07:26:12	Nord	CORONAVIRUS	1
2023-09-22 07:29:13	Nord	CORONAVIRUS	1
2023-09-22 07:44:02	Süd	CORONAVIRUS	1
2023-09-22 12:21:47	Süd	CORONAVIRUS	1
2023-09-22 12:24:50	Nord	CORONAVIRUS	1
2023-09-22 12:27:19	Nord	CORONAVIRUS	1
2023-09-25 08:34:13	Süd	CORONAVIRUS	1
2023-09-25 08:46:26	Süd	CORONAVIRUS	1
2023-09-25 09:13:04	Süd	CORONAVIRUS	1
2023-09-25 09:32:28	Nord	CORONAVIRUS	1
2023-09-25 09:57:34	Süd	CORONAVIRUS	1
2023-09-25 10:02:01	Süd	CORONAVIRUS	1
2023-09-25 12:21:04	Süd	CORONAVIRUS	1
2023-09-25 12:24:06	Nord	CORONAVIRUS	1
2023-09-26 09:50:44	Süd	CORONAVIRUS	1
2023-09-26 10:51:01	Süd	CORONAVIRUS	1
2023-09-26 10:56:50	Süd	CORONAVIRUS	1
2023-09-26 14:58:42	Nord	CORONAVIRUS	1
2023-09-26 15:05:38	Süd	CORONAVIRUS	1
2023-09-27 07:18:12	Nord	CORONAVIRUS	1
2023-09-27 07:50:11	Nord	CORONAVIRUS	1
2023-09-27 07:57:59	Süd	CORONAVIRUS	1
2023-09-27 08:22:27	Süd	CORONAVIRUS	1
2023-09-27 13:19:12	Süd	CORONAVIRUS	1
2023-09-27 13:23:02	Nord	CORONAVIRUS	1
2023-09-28 07:06:49	Nord	CORONAVIRUS	1
2023-09-28 12:16:54	Nord	CORONAVIRUS	1
2023-09-28 12:20:45	Süd	CORONAVIRUS	1
2023-09-28 12:24:40	Süd	CORONAVIRUS	1
2023-09-28 12:26:13	Süd	CORONAVIRUS	1
2023-09-28 15:13:20	Nord	CORONAVIRUS	1
2023-09-29 06:44:13	Süd	CORONAVIRUS	1
2023-09-29 10:24:58	Nord	CORONAVIRUS	1
2023-09-29 10:42:07	Süd	CORONAVIRUS	1
2023-09-29 10:46:03	Süd	CORONAVIRUS	1
2023-09-29 11:01:34	Süd	CORONAVIRUS	1
2023-10-02 07:30:58	Süd	CORONAVIRUS	1
2023-10-02 07:32:37	Nord	CORONAVIRUS	1
2023-10-02 07:34:11	Nord	CORONAVIRUS	1
2023-10-02 07:35:33	Nord	CORONAVIRUS	1
2023-10-02 07:43:44	Süd	CORONAVIRUS	1
2023-10-02 10:55:43	Süd	CORONAVIRUS	1
2023-10-02 11:58:28	Süd	CORONAVIRUS	1
2023-10-02 14:08:04	Süd	CORONAVIRUS	1
2023-10-02 14:42:38	Süd	CORONAVIRUS	1
2023-10-02 15:08:48	Nord	CORONAVIRUS	1
2023-10-04 07:14:34	Nord	CORONAVIRUS	1
2023-10-04 07:34:37	Süd	CORONAVIRUS	1
2023-10-04 07:39:54	Nord	CORONAVIRUS	1
2023-10-04 07:48:05	Süd	CORONAVIRUS	1
2023-10-04 15:22:35	Süd	CORONAVIRUS	1
2023-10-04 15:26:30	Nord	CORONAVIRUS	1
2023-10-04 15:31:44	Nord	CORONAVIRUS	1
2023-10-05 07:12:36	Süd	CORONAVIRUS	1
2023-10-05 07:49:36	Süd	CORONAVIRUS	1
2023-10-05 07:57:34	Süd	CORONAVIRUS	1
2023-10-05 11:58:58	Nord	CORONAVIRUS	1
2023-10-06 07:00:36	Süd	CORONAVIRUS	1
2023-10-06 08:58:36	Süd	CORONAVIRUS	1
2023-10-09 08:17:27	Nord	CORONAVIRUS	1
2023-10-09 08:20:24	Nord	CORONAVIRUS	1
2023-10-09 09:47:59	Nord	CORONAVIRUS	1
2023-10-09 11:23:36	Süd	CORONAVIRUS	1
2023-10-09 15:39:38	Süd	CORONAVIRUS	1
2023-10-10 08:38:49	Nord	CORONAVIRUS	1
2023-10-10 08:45:59	Süd	CORONAVIRUS	1
2023-10-10 08:52:27	Nord	CORONAVIRUS	1
2023-10-10 09:14:29	Süd	CORONAVIRUS	1
2023-10-10 09:54:32	Süd	CORONAVIRUS	1
2023-10-10 10:45:16	Süd	CORONAVIRUS	1
2023-10-10 10:56:04	Süd	CORONAVIRUS	1
2023-10-10 11:53:29	Süd	CORONAVIRUS	1
2023-10-10 12:01:42	Süd	CORONAVIRUS	1
2023-10-10 13:45:24	Nord	CORONAVIRUS	1
2023-10-10 15:08:39	Nord	CORONAVIRUS	1
2023-10-11 08:12:55	Nord	CORONAVIRUS	1
2023-10-11 08:20:39	Süd	CORONAVIRUS	1
2023-10-11 08:36:05	Nord	CORONAVIRUS	1
2023-10-11 08:41:41	Süd	CORONAVIRUS	1
2023-10-11 12:19:41	Nord	CORONAVIRUS	1
2023-10-12 07:43:25	Nord	CORONAVIRUS	1
2023-10-12 08:25:04	Nord	CORONAVIRUS	1
2023-10-12 13:51:15	Nord	CORONAVIRUS	1
2023-10-12 14:06:39	Süd	CORONAVIRUS	1
2023-10-13 07:52:37	Süd	CORONAVIRUS	1
2023-10-13 08:00:41	Süd	CORONAVIRUS	1
2023-10-13 08:26:05	Süd	CORONAVIRUS	1
2023-10-13 09:10:37	Süd	CORONAVIRUS	1
2023-10-13 10:04:18	Nord	CORONAVIRUS	1
2023-10-13 12:04:12	Süd	CORONAVIRUS	1
2023-10-16 10:54:31	Süd	CORONAVIRUS	1
2023-10-16 12:23:25	Süd	CORONAVIRUS	1
2023-10-16 12:33:07	Süd	CORONAVIRUS	1
2023-10-16 12:41:04	Süd	CORONAVIRUS	1
2023-10-16 13:56:00	Nord	CORONAVIRUS	1
2023-10-16 14:25:10	Süd	CORONAVIRUS	1
2023-10-16 15:40:44	Süd	CORONAVIRUS	1
2023-10-16 15:52:26	Süd	CORONAVIRUS	1
2023-10-17 07:36:48	Nord	CORONAVIRUS	1
2023-10-17 07:43:54	Nord	CORONAVIRUS	1
2023-10-17 07:54:18	Nord	CORONAVIRUS	1
2023-10-17 08:11:19	Süd	CORONAVIRUS	1
2023-10-17 08:17:08	Süd	CORONAVIRUS	1
2023-10-17 08:23:33	Nord	CORONAVIRUS	1
2023-10-17 09:07:51	Nord	CORONAVIRUS	1
2023-10-17 11:15:04	Nord	CORONAVIRUS	1
2023-10-17 11:55:11	Süd	CORONAVIRUS	1
2023-10-17 13:26:21	Süd	CORONAVIRUS	1
2023-10-17 14:14:43	Süd	CORONAVIRUS	1
2023-10-17 14:22:29	Süd	CORONAVIRUS	1
2023-10-17 14:30:13	Süd	CORONAVIRUS	1
2023-10-18 06:32:50	Nord	CORONAVIRUS	1
2023-10-18 06:55:52	Süd	CORONAVIRUS	1
2023-10-18 07:08:33	Süd	CORONAVIRUS	1
2023-10-18 07:45:38	Nord	CORONAVIRUS	1
2023-10-18 07:57:59	Süd	CORONAVIRUS	1
2023-10-18 08:36:23	Süd	CORONAVIRUS	1
2023-10-18 08:57:59	Süd	CORONAVIRUS	1
2023-10-18 09:00:22	Nord	CORONAVIRUS	1
2023-10-18 09:07:36	Süd	CORONAVIRUS	1
2023-10-18 10:03:30	Süd	CORONAVIRUS	1
2023-10-18 10:17:36	Süd	CORONAVIRUS	1
2023-10-18 11:55:26	Süd	CORONAVIRUS	1
2023-10-18 15:17:03	Nord	CORONAVIRUS	1
2023-10-19	Süd	CORONAVIRUS	1
2023-10-19 06:56:52	Süd	CORONAVIRUS	1
2023-10-19 12:48:58	Nord	CORONAVIRUS	1
2023-10-19 13:16:04	Süd	CORONAVIRUS	1
2023-10-20 08:04:54	Süd	CORONAVIRUS	1
2023-10-20 09:20:53	Süd	CORONAVIRUS	1
2023-10-20 10:25:12	Süd	CORONAVIRUS	1
2023-10-20 11:05:30	Süd	CORONAVIRUS	1
2023-10-20 12:29:26	Süd	CORONAVIRUS	1
2023-10-23 07:04:16	Süd	CORONAVIRUS	1
2023-10-23 07:07:49	Nord	CORONAVIRUS	1
2023-10-23 08:17:04	Nord	CORONAVIRUS	1
2023-10-23 08:23:50	Nord	CORONAVIRUS	1
2023-10-23 08:30:50	Nord	CORONAVIRUS	1
2023-10-23 10:21:05	Nord	CORONAVIRUS	1
2023-10-23 11:22:27	Nord	CORONAVIRUS	1
2023-10-23 14:55:48	Nord	CORONAVIRUS	1
2023-10-24 06:59:02	Nord	CORONAVIRUS	1
2023-10-24 07:04:01	Süd	CORONAVIRUS	1
2023-10-24 07:10:28	Süd	CORONAVIRUS	1
2023-10-24 08:15:45	Süd	CORONAVIRUS	1
2023-10-24 09:04:09	Nord	CORONAVIRUS	1
2023-10-24 13:33:06	Süd	CORONAVIRUS	1
2023-10-24 13:37:06	Süd	CORONAVIRUS	1
2023-10-24 13:39:21	Süd	CORONAVIRUS	1
2023-10-25 06:53:07	Süd	CORONAVIRUS	1
2023-10-25 06:57:30	Süd	CORONAVIRUS	1
2023-10-25 15:54:02	Nord	CORONAVIRUS	1
2023-10-26 07:07:52	Süd	CORONAVIRUS	1
2023-10-26 10:32:54	Süd	CORONAVIRUS	1
2023-10-26 11:32:35	Nord	CORONAVIRUS	1
2023-10-26 14:36:02	Nord	CORONAVIRUS	1
2023-10-27 07:03:51	Süd	CORONAVIRUS	1
2023-10-27 07:07:12	Süd	CORONAVIRUS	1
2023-10-30 07:02:18	Süd	CORONAVIRUS	1
2023-10-30 07:05:00	Süd	CORONAVIRUS	1
2023-10-30 07:18:43	Süd	CORONAVIRUS	1
2023-10-30 07:45:14	Nord	CORONAVIRUS	1
2023-10-30 08:13:37	Nord	CORONAVIRUS	1
2023-10-30 08:37:16	Süd	CORONAVIRUS	1
2023-10-30 10:50:07	Nord	CORONAVIRUS	1
2023-10-30 13:54:01	Süd	CORONAVIRUS	1
2023-10-30 14:04:39	Süd	CORONAVIRUS	1
2023-10-31 06:53:36	Süd	CORONAVIRUS	1
2023-10-31 07:10:43	Süd	CORONAVIRUS	1
2023-10-31 09:38:30	Süd	CORONAVIRUS	1
2023-10-31 11:38:44	Nord	CORONAVIRUS	1
2023-10-31 13:25:40	Nord	CORONAVIRUS	1
2023-10-31 14:08:55	Süd	CORONAVIRUS	1
2023-10-31 14:14:26	Nord	CORONAVIRUS	1
2023-11-02 07:53:44	Nord	CORONAVIRUS	1
2023-11-02 08:01:46	Süd	CORONAVIRUS	1
2023-11-02 08:32:06	Süd	CORONAVIRUS	1
2023-11-02 08:39:34	Nord	CORONAVIRUS	1
2023-11-02 08:47:06	Süd	CORONAVIRUS	1
2023-11-02 08:49:55	Süd	CORONAVIRUS	1
2023-11-02 08:53:52	Süd	CORONAVIRUS	1
2023-11-02 09:02:33	Nord	CORONAVIRUS	1
2023-11-02 15:02:41	Süd	CORONAVIRUS	1
2023-11-02 15:04:19	Süd	CORONAVIRUS	1
2023-11-03 07:00:01	Süd	CORONAVIRUS	1
2023-11-03 08:25:05	Süd	CORONAVIRUS	1
2023-11-03 08:29:33	Süd	CORONAVIRUS	1
2023-11-03 08:43:57	Nord	CORONAVIRUS	1
2023-11-03 08:51:43	Süd	CORONAVIRUS	1
2023-11-03 09:28:25	Nord	CORONAVIRUS	1
2023-11-06 07:32:14	Süd	CORONAVIRUS	1
2023-11-06 07:42:42	Nord	CORONAVIRUS	1
2023-11-06 07:58:03	Nord	CORONAVIRUS	1
2023-11-06 08:03:07	Nord	CORONAVIRUS	1
2023-11-06 08:10:02	Nord	CORONAVIRUS	1
2023-11-06 08:17:17	Süd	CORONAVIRUS	1
2023-11-06 08:23:43	Süd	CORONAVIRUS	1
2023-11-06 08:33:04	Süd	CORONAVIRUS	1
2023-11-06 08:40:14	Süd	CORONAVIRUS	1
2023-11-06 08:58:01	Süd	CORONAVIRUS	1
2023-11-06 09:02:32	Nord	CORONAVIRUS	1
2023-11-06 09:28:03	Süd	CORONAVIRUS	1
2023-11-06 09:38:42	Süd	CORONAVIRUS	1
2023-11-06 09:53:59	Nord	CORONAVIRUS	1
2023-11-06 10:01:27	Süd	CORONAVIRUS	1
2023-11-06 13:40:36	Süd	CORONAVIRUS	1
2023-11-06 14:28:29	Nord	CORONAVIRUS	1
2023-11-06 15:30:15	Nord	CORONAVIRUS	1
2023-11-07 07:00:54	Süd	CORONAVIRUS	1
2023-11-07 07:05:37	Süd	CORONAVIRUS	1
2023-11-07 07:11:44	Nord	CORONAVIRUS	1
2023-11-07 08:33:08	Süd	CORONAVIRUS	1
2023-11-07 08:38:41	Süd	CORONAVIRUS	1
2023-11-07 08:48:22	Süd	CORONAVIRUS	1
2023-11-07 08:52:29	Süd	CORONAVIRUS	1
2023-11-07 09:10:55	Nord	CORONAVIRUS	1
2023-11-07 09:18:54	Nord	CORONAVIRUS	1
2023-11-07 09:24:42	Süd	CORONAVIRUS	1
2023-11-07 09:49:08	Süd	CORONAVIRUS	1
2023-11-07 11:24:51	Süd	CORONAVIRUS	1
2023-11-07 11:29:58	Süd	CORONAVIRUS	1
2023-11-07 13:10:42	Süd	CORONAVIRUS	1
2023-11-08 06:55:20	Süd	CORONAVIRUS	1
2023-11-08 07:11:28	Nord	CORONAVIRUS	1
2023-11-08 07:20:34	Süd	CORONAVIRUS	1
2023-11-08 11:44:08	Nord	CORONAVIRUS	1
2023-11-08 13:28:31	Süd	CORONAVIRUS	1
2023-11-09 06:54:20	Süd	CORONAVIRUS	1
2023-11-09 06:57:35	Nord	CORONAVIRUS	1
2023-11-09 07:01:18	Süd	CORONAVIRUS	1
2023-11-09 07:04:16	Nord	CORONAVIRUS	1
2023-11-09 07:06:55	Süd	CORONAVIRUS	1
2023-11-09 09:00:24	Süd	CORONAVIRUS	1
2023-11-09 09:05:31	Süd	CORONAVIRUS	1
2023-11-09 09:08:05	Süd	CORONAVIRUS	1
2023-11-09 09:31:27	Nord	CORONAVIRUS	1
2023-11-09 09:38:09	Nord	CORONAVIRUS	1
2023-11-09 14:01:31	Nord	CORONAVIRUS	1
2023-11-09 14:18:59	Süd	CORONAVIRUS	1
2023-11-09 15:05:26	Süd	CORONAVIRUS	1
2023-11-10 07:03:33	Süd	CORONAVIRUS	1
2023-11-10 07:20:13	Süd	CORONAVIRUS	1
2023-11-10 07:46:23	Süd	CORONAVIRUS	1
2023-11-10 07:50:36	Nord	CORONAVIRUS	1
2023-11-13 07:06:08	Nord	CORONAVIRUS	1
2023-11-13 07:14:41	Nord	CORONAVIRUS	1
2023-11-13 07:17:24	Süd	CORONAVIRUS	1
2023-11-13 07:21:14	Nord	CORONAVIRUS	1
2023-11-13 07:43:34	Süd	CORONAVIRUS	1
2023-11-13 07:50:03	Süd	CORONAVIRUS	1
2023-11-13 07:52:50	Nord	CORONAVIRUS	1
2023-11-13 07:54:56	Süd	CORONAVIRUS	1
2023-11-13 08:17:26	Süd	CORONAVIRUS	1
2023-11-13 09:01:34	Nord	CORONAVIRUS	1
2023-11-13 09:22:28	Süd	CORONAVIRUS	1
2023-11-13 09:29:28	Süd	CORONAVIRUS	1
2023-11-13 09:37:37	Nord	CORONAVIRUS	1
2023-11-13 09:43:59	Nord	CORONAVIRUS	1
2023-11-13 10:50:45	Süd	CORONAVIRUS	1
2023-11-13 14:28:05	Nord	CORONAVIRUS	1
2023-11-13 14:30:44	Nord	CORONAVIRUS	1
2023-11-13 14:32:38	Süd	CORONAVIRUS	1
2023-11-13 14:36:54	Nord	CORONAVIRUS	1
2023-11-13 15:03:22	Süd	CORONAVIRUS	1
2023-11-14 06:58:44	Süd	CORONAVIRUS	1
2023-11-14 07:02:23	Süd	CORONAVIRUS	1
2023-11-14 07:04:26	Nord	CORONAVIRUS	1
2023-11-14 07:51:02	Süd	CORONAVIRUS	1
2023-11-14 08:51:38	Süd	CORONAVIRUS	1
2023-11-14 08:58:35	Süd	CORONAVIRUS	1
2023-11-14 09:07:19	Süd	CORONAVIRUS	1
2023-11-14 10:29:06	Süd	CORONAVIRUS	1
2023-11-14 13:51:06	Nord	CORONAVIRUS	1
2023-11-14 14:25:18	Nord	CORONAVIRUS	1
2023-11-14 14:41:52	Süd	CORONAVIRUS	1
2023-11-14 15:24:18	Süd	CORONAVIRUS	1
2023-11-14 15:51:31	Nord	CORONAVIRUS	1
2023-11-14 16:03:18	Süd	CORONAVIRUS	1
2023-11-14 16:10:12	Nord	CORONAVIRUS	1
2023-11-15 06:47:28	Nord	CORONAVIRUS	1
2023-11-15 06:49:11	Nord	CORONAVIRUS	1
2023-11-15 07:06:14	Süd	CORONAVIRUS	1
2023-11-15 09:27:10	Nord	CORONAVIRUS	1
2023-11-15 14:26:21	Süd	CORONAVIRUS	1
2023-11-15 14:33:43	Süd	CORONAVIRUS	1
2023-11-15 14:51:48	Süd	CORONAVIRUS	1
2023-11-15 14:58:55	Nord	CORONAVIRUS	1
2023-11-16 06:56:26	Nord	CORONAVIRUS	1
2023-11-16 07:04:45	Nord	CORONAVIRUS	1
2023-11-16 07:06:22	Nord	CORONAVIRUS	1
2023-11-16 07:19:08	Süd	CORONAVIRUS	1
2023-11-16 08:05:39	Nord	CORONAVIRUS	1
2023-11-16 14:36:31	Nord	CORONAVIRUS	1
2023-11-17 07:31:29	Süd	CORONAVIRUS	1
2023-11-17 10:08:10	Nord	CORONAVIRUS	1
2023-11-17 10:10:19	Nord	CORONAVIRUS	1
2023-11-17 12:39:29	Nord	CORONAVIRUS	1
2023-11-20 07:56:52	Süd	CORONAVIRUS	1
2023-11-20 08:04:20	Süd	CORONAVIRUS	1
2023-11-20 11:32:07	Süd	CORONAVIRUS	1
2023-11-20 11:39:11	Nord	CORONAVIRUS	1
2023-11-20 11:51:23	Süd	CORONAVIRUS	1
2023-11-20 12:02:41	Nord	CORONAVIRUS	1
2023-11-21 07:55:12	Süd	CORONAVIRUS	1
2023-11-21 08:01:05	Nord	CORONAVIRUS	1
2023-11-21 08:02:56	Süd	CORONAVIRUS	1
2023-11-21 08:04:58	Nord	CORONAVIRUS	1
2023-11-21 09:45:42	Süd	CORONAVIRUS	1
2023-11-21 09:58:31	Süd	CORONAVIRUS	1
2023-11-21 10:48:01	Nord	CORONAVIRUS	1
2023-11-21 11:22:43	Nord	CORONAVIRUS	1
2023-11-21 11:26:14	Nord	CORONAVIRUS	1
2023-11-21 11:29:04	Nord	CORONAVIRUS	1
2023-11-21 14:46:20	Süd	CORONAVIRUS	1
2023-11-21 15:00:19	Nord	CORONAVIRUS	1
2023-11-21 15:05:37	Nord	CORONAVIRUS	1
2023-11-21 15:12:42	Süd	CORONAVIRUS	1
2023-11-21 15:18:16	Süd	CORONAVIRUS	1
2023-11-21 15:22:29	Süd	CORONAVIRUS	1
2023-11-22 07:02:22	Nord	CORONAVIRUS	1
2023-11-22 08:34:44	Süd	CORONAVIRUS	1
2023-11-22 09:02:28	Süd	CORONAVIRUS	1
2023-11-22 09:05:56	Süd	CORONAVIRUS	1
2023-11-22 09:10:55	Süd	CORONAVIRUS	1
2023-11-22 09:26:33	Süd	CORONAVIRUS	1
2023-11-22 09:31:10	Süd	CORONAVIRUS	1
2023-11-22 09:35:47	Süd	CORONAVIRUS	1
2023-11-22 10:12:21	Süd	CORONAVIRUS	1
2023-11-22 10:17:11	Süd	CORONAVIRUS	1
2023-11-22 10:20:56	Süd	CORONAVIRUS	1
2023-11-22 10:42:12	Süd	CORONAVIRUS	1
2023-11-22 10:46:38	Nord	CORONAVIRUS	1
2023-11-22 11:07:30	Süd	CORONAVIRUS	1
2023-11-22 14:32:13	Süd	CORONAVIRUS	1
2023-11-22 14:49:22	Süd	CORONAVIRUS	1
2023-11-23 06:57:54	Süd	CORONAVIRUS	1
2023-11-23 07:00:03	Nord	CORONAVIRUS	1
2023-11-23 07:06:57	Süd	CORONAVIRUS	1
2023-11-23 07:09:24	Süd	CORONAVIRUS	1
2023-11-23 07:11:14	Süd	CORONAVIRUS	1
2023-11-23 08:37:22	Süd	CORONAVIRUS	1
2023-11-23 08:40:47	Süd	CORONAVIRUS	1
2023-11-23 08:53:09	Süd	CORONAVIRUS	1
2023-11-23 08:58:47	Nord	CORONAVIRUS	1
2023-11-23 09:02:40	Süd	CORONAVIRUS	1
2023-11-23 09:06:29	Süd	CORONAVIRUS	1
2023-11-23 11:10:01	Süd	CORONAVIRUS	1
2023-11-23 11:15:35	Nord	CORONAVIRUS	1
2023-11-23 11:23:30	Süd	CORONAVIRUS	1
2023-11-23 15:21:51	Nord	CORONAVIRUS	1
2023-11-23 15:31:08	Süd	CORONAVIRUS	1
2023-11-24 07:21:24	Süd	CORONAVIRUS	1
2023-11-24 07:21:45	Nord	CORONAVIRUS	1
2023-11-24 07:25:09	Süd	CORONAVIRUS	1
2023-11-24 07:28:10	Süd	CORONAVIRUS	1
2023-11-24 07:29:21	Süd	CORONAVIRUS	1
2023-11-24 07:31:44	Süd	CORONAVIRUS	1
2023-11-24 07:34:18	Süd	CORONAVIRUS	1
2023-11-24 07:36:43	Süd	CORONAVIRUS	1
2023-11-24 07:39:54	Süd	CORONAVIRUS	1
2023-11-24 07:40:11	Nord	CORONAVIRUS	1
2023-11-24 07:42:57	Süd	CORONAVIRUS	1
2023-11-24 07:46:03	Süd	CORONAVIRUS	1
2023-11-24 07:50:46	Süd	CORONAVIRUS	1
2023-11-24 07:53:45	Süd	CORONAVIRUS	1
2023-11-24 07:57:08	Süd	CORONAVIRUS	1
2023-11-24 10:47:50	Nord	CORONAVIRUS	1
2023-11-24 11:31:06	Nord	CORONAVIRUS	1
2023-11-24 12:11:56	Nord	CORONAVIRUS	1
2023-11-24 12:15:22	Süd	CORONAVIRUS	1
2023-11-24 12:18:34	Süd	CORONAVIRUS	1
2023-11-24 12:21:44	Nord	CORONAVIRUS	1
2023-11-24 12:28:06	Süd	CORONAVIRUS	1
2023-11-24 12:32:05	Nord	CORONAVIRUS	1
2023-11-27 07:16:27	Süd	CORONAVIRUS	1
2023-11-27 07:19:51	Süd	CORONAVIRUS	1
2023-11-27 07:44:19	Süd	CORONAVIRUS	1
2023-11-27 08:07:05	Süd	CORONAVIRUS	1
2023-11-27 08:09:15	Süd	CORONAVIRUS	1
2023-11-27 08:20:14	Nord	CORONAVIRUS	1
2023-11-27 08:23:07	Süd	CORONAVIRUS	1
2023-11-27 08:31:16	Nord	CORONAVIRUS	1
2023-11-27 08:35:23	Süd	CORONAVIRUS	1
2023-11-27 08:43:43	Nord	CORONAVIRUS	1
2023-11-27 08:57:05	Nord	CORONAVIRUS	1
2023-11-27 12:05:32	Nord	CORONAVIRUS	1
2023-11-27 12:23:41	Süd	CORONAVIRUS	1
2023-11-27 15:36:56	Süd	CORONAVIRUS	1
2023-11-28 06:44:57	Süd	CORONAVIRUS	1
2023-11-28 06:47:55	Süd	CORONAVIRUS	1
2023-11-28 07:44:41	Süd	CORONAVIRUS	1
2023-11-28 07:53:16	Süd	CORONAVIRUS	1
2023-11-28 07:56:47	Süd	CORONAVIRUS	1
2023-11-28 07:59:08	Süd	CORONAVIRUS	1
2023-11-28 08:03:14	Süd	CORONAVIRUS	1
2023-11-28 08:14:56	Süd	CORONAVIRUS	1
2023-11-28 12:16:00	Nord	CORONAVIRUS	1
2023-11-28 15:29:51	Süd	CORONAVIRUS	1
2023-11-29 06:58:30	Süd	CORONAVIRUS	1
2023-11-29 07:08:13	Nord	CORONAVIRUS	1
2023-11-29 07:18:21	Nord	CORONAVIRUS	1
2023-11-29 08:06:43	Nord	CORONAVIRUS	1
2023-11-29 08:10:14	Nord	CORONAVIRUS	1
2023-11-29 08:17:28	Süd	CORONAVIRUS	1
2023-11-29 11:19:06	Nord	CORONAVIRUS	1
2023-11-29 11:22:12	Süd	CORONAVIRUS	1
2023-11-29 11:25:18	Süd	CORONAVIRUS	1
2023-11-29 12:00:07	Süd	CORONAVIRUS	1
2023-11-29 12:02:42	Süd	CORONAVIRUS	1
2023-11-29 14:39:41	Nord	CORONAVIRUS	1
2023-11-29 15:25:30	Süd	CORONAVIRUS	1
2023-11-29 15:29:13	Süd	CORONAVIRUS	1
2023-11-29 15:33:39	Nord	CORONAVIRUS	1
2023-11-29 15:37:06	Süd	CORONAVIRUS	1
2023-11-30 07:24:08	Süd	CORONAVIRUS	1
2023-11-30 07:43:35	Süd	CORONAVIRUS	1
2023-11-30 07:46:56	Nord	CORONAVIRUS	1
2023-11-30 07:51:29	Nord	CORONAVIRUS	1
2023-11-30 09:14:58	Süd	CORONAVIRUS	1
2023-11-30 09:18:03	Nord	CORONAVIRUS	1
2023-11-30 09:24:34	Süd	CORONAVIRUS	1
2023-11-30 09:28:57	Nord	CORONAVIRUS	1
2023-11-30 09:33:31	Süd	CORONAVIRUS	1
2023-11-30 09:39:20	Süd	CORONAVIRUS	1
2023-11-30 09:43:20	Nord	CORONAVIRUS	1
2023-11-30 10:09:48	Süd	CORONAVIRUS	1
2023-11-30 10:17:22	Süd	CORONAVIRUS	1
2023-11-30 14:16:39	Süd	CORONAVIRUS	1
2023-11-30 14:29:22	Nord	CORONAVIRUS	1
2023-11-30 15:15:11	Nord	CORONAVIRUS	1
2023-11-30 15:20:19	Süd	CORONAVIRUS	1
2023-12-01	Nord	CORONAVIRUS	1
2023-12-01	Süd	CORONAVIRUS	1
2023-12-01	Süd	CORONAVIRUS	1
2023-12-01	Süd	CORONAVIRUS	1
2023-12-01 07:10:17	Süd	CORONAVIRUS	1
2023-12-01 10:35:25	Nord	CORONAVIRUS	1
2023-12-01 11:59:14	Süd	CORONAVIRUS	1
2023-12-04 07:08:48	Nord	CORONAVIRUS	1
2023-12-04 07:13:31	Nord	CORONAVIRUS	1
2023-12-04 07:14:57	Nord	CORONAVIRUS	1
2023-12-04 07:17:02	Süd	CORONAVIRUS	1
2023-12-04 07:19:03	Nord	CORONAVIRUS	1
2023-12-04 07:20:53	Nord	CORONAVIRUS	1
2023-12-04 07:31:37	Nord	CORONAVIRUS	1
2023-12-04 07:34:49	Nord	CORONAVIRUS	1
2023-12-04 07:44:42	Nord	CORONAVIRUS	1
2023-12-04 07:46:55	Süd	CORONAVIRUS	1
2023-12-04 07:57:31	Süd	CORONAVIRUS	1
2023-12-04 09:48:38	Nord	CORONAVIRUS	1
2023-12-04 10:11:06	Süd	CORONAVIRUS	1
2023-12-04 10:11:22	Nord	CORONAVIRUS	1
2023-12-04 10:13:57	Süd	CORONAVIRUS	1
2023-12-04 10:17:06	Süd	CORONAVIRUS	1
2023-12-04 12:34:00	Nord	CORONAVIRUS	1
2023-12-04 14:20:14	Süd	CORONAVIRUS	1
2023-12-04 14:49:06	Nord	CORONAVIRUS	1
2023-12-04 15:40:11	Nord	CORONAVIRUS	1
2023-12-05 06:56:04	Nord	CORONAVIRUS	1
2023-12-05 15:39:07	Nord	CORONAVIRUS	1
2023-12-06 06:37:40	Süd	CORONAVIRUS	1
2023-12-06 06:40:54	Süd	CORONAVIRUS	1
2023-12-06 07:15:49	Süd	CORONAVIRUS	1
2023-12-06 07:18:14	Süd	CORONAVIRUS	1
2023-12-06 07:20:47	Süd	CORONAVIRUS	1
2023-12-06 09:18:21	Nord	CORONAVIRUS	1
2023-12-06 14:25:22	Nord	CORONAVIRUS	1
2023-12-06 14:39:48	Süd	CORONAVIRUS	1
2023-12-06 15:18:26	Nord	CORONAVIRUS	1
2023-12-07	Süd	CORONAVIRUS	1
2023-12-07	Süd	CORONAVIRUS	1
2023-12-07 09:02:24	Süd	CORONAVIRUS	1
2023-12-07 09:03:12	Nord	CORONAVIRUS	1
2023-12-07 12:12:16	Süd	CORONAVIRUS	1
2023-12-07 12:14:34	Süd	CORONAVIRUS	1
2023-12-07 14:02:32	Nord	CORONAVIRUS	1
2023-12-07 14:22:39	Nord	CORONAVIRUS	1
2023-12-07 14:28:25	Süd	CORONAVIRUS	1
2023-12-07 14:30:33	Süd	CORONAVIRUS	1
2023-12-07 15:38:10	Süd	CORONAVIRUS	1
2023-12-08 07:33:04	Süd	CORONAVIRUS	1
2023-12-08 07:53:33	Süd	CORONAVIRUS	1
2023-12-08 09:05:17	Süd	CORONAVIRUS	1
2023-12-08 09:43:28	Süd	CORONAVIRUS	1
2023-12-08 10:52:56	Süd	CORONAVIRUS	1
2023-12-08 11:07:14	Süd	CORONAVIRUS	1
2023-12-08 11:15:05	Nord	CORONAVIRUS	1
2023-12-08 12:16:57	Süd	CORONAVIRUS	1
2023-12-08 12:22:29	Süd	CORONAVIRUS	1
2023-12-08 12:25:08	Süd	CORONAVIRUS	1
2023-12-08 12:28:00	Süd	CORONAVIRUS	1
2023-12-08 12:33:08	Nord	CORONAVIRUS	1
2023-12-08 12:37:12	Nord	CORONAVIRUS	1
2023-12-08 13:28:03	Nord	CORONAVIRUS	1
2023-12-08 13:28:03	Nord	CORONAVIRUS	1
2023-12-08 13:28:03	Süd	CORONAVIRUS	1
2023-12-11 07:19:55	Süd	CORONAVIRUS	1
2023-12-11 07:26:27	Nord	CORONAVIRUS	1
2023-12-11 07:33:07	Nord	CORONAVIRUS	1
2023-12-11 07:35:00	Süd	CORONAVIRUS	1
2023-12-11 07:37:34	Süd	CORONAVIRUS	1
2023-12-11 07:47:19	Süd	CORONAVIRUS	1
2023-12-11 07:57:55	Süd	CORONAVIRUS	1
2023-12-11 08:00:02	Nord	CORONAVIRUS	1
2023-12-11 08:06:22	Nord	CORONAVIRUS	1
2023-12-11 08:34:45	Süd	CORONAVIRUS	1
2023-12-11 11:20:42	Nord	CORONAVIRUS	1
2023-12-11 11:42:57	Süd	CORONAVIRUS	1
2023-12-11 11:46:28	Süd	CORONAVIRUS	1
2023-12-11 12:12:57	Nord	CORONAVIRUS	1
2023-12-11 12:15:54	Nord	CORONAVIRUS	1
2023-12-11 12:18:53	Nord	CORONAVIRUS	1
2023-12-11 12:21:28	Nord	CORONAVIRUS	1
2023-12-11 12:24:13	Nord	CORONAVIRUS	1
2023-12-11 12:41:53	Nord	CORONAVIRUS	1
2023-12-11 12:44:35	Nord	CORONAVIRUS	1
2023-12-11 13:04:45	Nord	CORONAVIRUS	1
2023-12-11 13:08:05	Nord	CORONAVIRUS	1
2023-12-11 13:10:58	Nord	CORONAVIRUS	1
2023-12-11 13:17:02	Süd	CORONAVIRUS	1
2023-12-11 13:19:32	Nord	CORONAVIRUS	1
2023-12-11 13:23:37	Nord	CORONAVIRUS	1
2023-12-11 13:27:49	Nord	CORONAVIRUS	1
2023-12-11 13:29:02	Nord	CORONAVIRUS	1
2023-12-11 13:30:55	Nord	CORONAVIRUS	1
2023-12-11 13:33:58	Nord	CORONAVIRUS	1
2023-12-11 13:58:59	Süd	CORONAVIRUS	1
2023-12-11 14:03:23	Nord	CORONAVIRUS	1
2023-12-11 14:08:06	Nord	CORONAVIRUS	1
2023-12-11 14:09:10	Süd	CORONAVIRUS	1
2023-12-11 14:10:52	Süd	CORONAVIRUS	1
2023-12-11 14:13:15	Süd	CORONAVIRUS	1
2023-12-11 14:19:27	Süd	CORONAVIRUS	1
2023-12-11 14:40:20	Nord	CORONAVIRUS	1
2023-12-11 15:20:32	Nord	CORONAVIRUS	1
2023-12-11 15:29:47	Nord	CORONAVIRUS	1
2023-12-11 15:34:52	Nord	CORONAVIRUS	1
2023-12-11 15:38:03	Süd	CORONAVIRUS	1
2023-12-11 15:41:26	Süd	CORONAVIRUS	1
2023-12-12 07:03:54	Nord	CORONAVIRUS	1
2023-12-12 07:04:06	Süd	CORONAVIRUS	1
2023-12-12 08:17:37	Nord	CORONAVIRUS	1
2023-12-12 10:14:34	Süd	CORONAVIRUS	1
2023-12-12 12:00:20	Nord	CORONAVIRUS	1
2023-12-12 12:11:15	Süd	CORONAVIRUS	1
2023-12-12 13:28:32	Süd	CORONAVIRUS	1
2023-12-12 13:42:58	Süd	CORONAVIRUS	1
2023-12-12 14:15:22	Nord	CORONAVIRUS	1
2023-12-12 14:20:11	Süd	CORONAVIRUS	1
2023-12-12 14:22:27	Nord	CORONAVIRUS	1
2023-12-12 14:40:00	Süd	CORONAVIRUS	1
2023-12-12 14:44:34	Nord	CORONAVIRUS	1
2023-12-13 07:12:01	Süd	CORONAVIRUS	1
2023-12-13 07:13:53	Süd	CORONAVIRUS	1
2023-12-13 08:50:39	Süd	CORONAVIRUS	1
2023-12-13 09:10:02	Süd	CORONAVIRUS	1
2023-12-13 11:17:46	Nord	CORONAVIRUS	1
2023-12-13 12:05:43	Nord	CORONAVIRUS	1
2023-12-13 12:12:47	Süd	CORONAVIRUS	1
2023-12-13 12:32:21	Süd	CORONAVIRUS	1
2023-12-13 15:02:41	Nord	CORONAVIRUS	1
2023-12-13 15:17:13	Nord	CORONAVIRUS	1
2023-12-14 07:09:13	Nord	CORONAVIRUS	1
2023-12-14 08:12:07	Süd	CORONAVIRUS	1
2023-12-14 08:21:02	Süd	CORONAVIRUS	1
2023-12-14 08:23:58	Nord	CORONAVIRUS	1
2023-12-14 09:46:02	Nord	CORONAVIRUS	1
2023-12-14 10:34:45	Süd	CORONAVIRUS	1
2023-12-14 12:22:18	Süd	CORONAVIRUS	1
2023-12-14 12:54:12	Süd	CORONAVIRUS	1
2023-12-14 14:11:21	Nord	CORONAVIRUS	1
2023-12-14 14:16:45	Süd	CORONAVIRUS	1
2023-12-14 14:20:06	Nord	CORONAVIRUS	1
2023-12-14 14:24:12	Nord	CORONAVIRUS	1
2023-12-14 15:48:54	Nord	CORONAVIRUS	1
2023-12-14 15:50:03	Nord	CORONAVIRUS	1
2023-12-15 06:54:31	Süd	CORONAVIRUS	1
2023-12-15 06:56:32	Süd	CORONAVIRUS	1
2023-12-15 07:11:01	Süd	CORONAVIRUS	1
2023-12-15 07:29:34	Süd	CORONAVIRUS	1
2023-12-15 08:53:58	Nord	CORONAVIRUS	1
2023-12-15 09:06:44	Nord	CORONAVIRUS	1
2023-12-15 09:40:35	Süd	CORONAVIRUS	1
2023-12-15 09:48:20	Süd	CORONAVIRUS	1
2023-12-15 09:52:03	Süd	CORONAVIRUS	1
2023-12-15 09:56:20	Süd	CORONAVIRUS	1
2023-12-15 09:58:58	Süd	CORONAVIRUS	1
2023-12-15 10:02:29	Süd	CORONAVIRUS	1
2023-12-15 10:06:21	Süd	CORONAVIRUS	1
2023-12-15 11:20:41	Nord	CORONAVIRUS	1
2023-12-18 07:01:58	Nord	CORONAVIRUS	1
2023-12-18 07:41:12	Nord	CORONAVIRUS	1
2023-12-18 08:01:09	Süd	CORONAVIRUS	1
2023-12-18 08:03:52	Nord	CORONAVIRUS	1
2023-12-18 08:23:19	Süd	CORONAVIRUS	1
2023-12-18 08:39:22	Nord	CORONAVIRUS	1
2023-12-18 08:42:14	Süd	CORONAVIRUS	1
2023-12-18 08:52:37	Nord	CORONAVIRUS	1
2023-12-18 08:55:33	Süd	CORONAVIRUS	1
2023-12-18 09:08:00	Nord	CORONAVIRUS	1
2023-12-18 09:27:47	Süd	CORONAVIRUS	1
2023-12-18 12:05:05	Nord	CORONAVIRUS	1
2023-12-18 12:15:57	Nord	CORONAVIRUS	1
2023-12-18 12:17:34	Süd	CORONAVIRUS	1
2023-12-18 13:42:24	Süd	CORONAVIRUS	1
2023-12-18 14:00:21	Nord	CORONAVIRUS	1
2023-12-18 14:02:38	Süd	CORONAVIRUS	1
2023-12-19 07:14:20	Süd	CORONAVIRUS	1
2023-12-19 07:18:35	Nord	CORONAVIRUS	1
2023-12-19 07:20:58	Süd	CORONAVIRUS	1
2023-12-19 07:24:13	Nord	CORONAVIRUS	1
2023-12-19 07:49:44	Süd	CORONAVIRUS	1
2023-12-19 07:51:37	Nord	CORONAVIRUS	1
2023-12-19 08:02:17	Nord	CORONAVIRUS	1
2023-12-19 08:45:56	Süd	CORONAVIRUS	1
2023-12-19 09:21:05	Süd	CORONAVIRUS	1
2023-12-19 09:31:23	Nord	CORONAVIRUS	1
2023-12-19 09:41:10	Süd	CORONAVIRUS	1
2023-12-19 09:44:15	Süd	CORONAVIRUS	1
2023-12-19 10:17:50	Süd	CORONAVIRUS	1
2023-12-19 11:23:57	Süd	CORONAVIRUS	1
2023-12-19 11:40:47	Süd	CORONAVIRUS	1
2023-12-19 11:44:16	Nord	CORONAVIRUS	1
2023-12-19 12:02:32	Süd	CORONAVIRUS	1
2023-12-19 14:20:36	Süd	CORONAVIRUS	1
2023-12-19 14:23:24	Süd	CORONAVIRUS	1
2023-12-19 14:25:27	Süd	CORONAVIRUS	1
2023-12-19 15:28:50	Süd	CORONAVIRUS	1
2023-12-20 07:36:40	Nord	CORONAVIRUS	1
2023-12-20 07:38:18	Süd	CORONAVIRUS	1
2023-12-20 07:42:55	Nord	CORONAVIRUS	1
2023-12-20 07:46:17	Nord	CORONAVIRUS	1
2023-12-20 16:19:50	Süd	CORONAVIRUS	1
2023-12-20 16:30:52	Nord	CORONAVIRUS	1
2023-12-21 06:51:07	Süd	CORONAVIRUS	1
2023-12-21 06:56:04	Nord	CORONAVIRUS	1
2023-12-21 09:48:40	Nord	CORONAVIRUS	1
2023-12-21 11:30:12	Nord	CORONAVIRUS	1
2023-12-21 11:33:00	Süd	CORONAVIRUS	1
2023-12-22 06:49:48	Süd	CORONAVIRUS	1
2023-12-22 08:24:25	Nord	CORONAVIRUS	1
2023-12-22 08:34:15	Nord	CORONAVIRUS	1
2023-12-22 08:38:15	Nord	CORONAVIRUS	1
2023-12-22 11:12:45	Nord	CORONAVIRUS	1
2023-12-22 11:18:05	Nord	CORONAVIRUS	1
2023-12-22 11:21:15	Nord	CORONAVIRUS	1
2023-12-22 11:23:45	Nord	CORONAVIRUS	1
2023-12-22 11:43:59	Nord	CORONAVIRUS	1
2023-12-27 10:13:27	Nord	CORONAVIRUS	1
2023-12-27 10:18:29	Nord	CORONAVIRUS	1
2023-12-27 10:21:31	Süd	CORONAVIRUS	1
2023-12-27 10:26:57	Süd	CORONAVIRUS	1
2023-12-27 11:11:08	Nord	CORONAVIRUS	1
2023-12-27 11:23:35	Nord	CORONAVIRUS	1
2023-12-27 11:28:11	Süd	CORONAVIRUS	1
2023-12-27 11:41:42	Süd	CORONAVIRUS	1
2023-12-27 11:53:57	Nord	CORONAVIRUS	1
2023-12-27 12:10:51	Nord	CORONAVIRUS	1
2023-12-27 12:14:43	Süd	CORONAVIRUS	1
2023-12-27 12:16:33	Süd	CORONAVIRUS	1
2023-12-27 12:21:30	Nord	CORONAVIRUS	1
2023-12-27 12:23:25	Nord	CORONAVIRUS	1
2023-12-27 12:45:32	Nord	CORONAVIRUS	1
2023-12-27 12:56:04	Nord	CORONAVIRUS	1
2023-12-27 13:45:43	Nord	CORONAVIRUS	1
2023-12-27 14:09:27	Nord	CORONAVIRUS	1
2023-12-27 14:18:05	Nord	CORONAVIRUS	1
2023-12-28 09:58:49	Süd	CORONAVIRUS	1
2023-12-28 10:00:35	Süd	CORONAVIRUS	1
2023-12-28 10:01:37	Nord	CORONAVIRUS	1
2023-12-29 10:10:18	Nord	CORONAVIRUS	1
2023-12-29 10:27:13	Nord	CORONAVIRUS	1
2023-12-29 10:50:56	Nord	CORONAVIRUS	1
2023-12-29 10:53:31	Süd	CORONAVIRUS	1
2023-12-29 13:27:02	Süd	CORONAVIRUS	1
2024-01-02 07:23:27	Süd	CORONAVIRUS	1
2024-01-02 07:27:44	Nord	CORONAVIRUS	1
2024-01-02 07:32:48	Nord	CORONAVIRUS	1
2024-01-02 07:33:58	Süd	CORONAVIRUS	1
2024-01-02 07:36:26	Nord	CORONAVIRUS	1
2024-01-02 07:47:26	Nord	CORONAVIRUS	1
2024-01-02 07:59:54	Süd	CORONAVIRUS	1
2024-01-02 08:02:13	Süd	CORONAVIRUS	1
2024-01-02 08:03:32	Süd	CORONAVIRUS	1
2024-01-02 08:06:08	Süd	CORONAVIRUS	1
2024-01-02 08:08:47	Süd	CORONAVIRUS	1
2024-01-02 08:12:55	Süd	CORONAVIRUS	1
2024-01-02 08:17:08	Süd	CORONAVIRUS	1
2024-01-02 08:19:52	Süd	CORONAVIRUS	1
2024-01-02 08:22:48	Süd	CORONAVIRUS	1
2024-01-02 08:30:59	Nord	CORONAVIRUS	1
2024-01-02 08:34:28	Süd	CORONAVIRUS	1
2024-01-02 08:45:27	Süd	CORONAVIRUS	1
2024-01-02 10:49:38	Süd	CORONAVIRUS	1
2024-01-02 10:56:29	Süd	CORONAVIRUS	1
2024-01-02 11:57:47	Nord	CORONAVIRUS	1
2024-01-03 10:34:18	Süd	CORONAVIRUS	1
2024-01-03 10:36:46	Süd	CORONAVIRUS	1
2024-01-03 10:52:38	Süd	CORONAVIRUS	1
2024-01-03 11:18:52	Nord	CORONAVIRUS	1
2024-01-04 06:54:27	Nord	CORONAVIRUS	1
2024-01-04 07:06:43	Nord	CORONAVIRUS	1
2024-01-04 13:17:13	Nord	CORONAVIRUS	1
2024-01-04 13:55:00	Süd	CORONAVIRUS	1
2024-01-05 07:04:09	Nord	CORONAVIRUS	1
2024-01-05 10:20:33	Süd	CORONAVIRUS	1
2024-01-05 13:10:45	Süd	CORONAVIRUS	1
2024-01-08 07:00:59	Süd	CORONAVIRUS	1
2024-01-08 07:34:57	Süd	CORONAVIRUS	1
2024-01-08 07:38:35	Süd	CORONAVIRUS	1
2024-01-08 07:41:49	Süd	CORONAVIRUS	1
2024-01-08 11:49:53	Nord	CORONAVIRUS	1
2024-01-08 12:27:34	Süd	CORONAVIRUS	1
2024-01-08 15:36:55	Süd	CORONAVIRUS	1
2024-01-09 07:10:49	Süd	CORONAVIRUS	1
2024-01-09 10:58:20	Nord	CORONAVIRUS	1
2024-01-10 06:43:48	Süd	CORONAVIRUS	1
2024-01-10 10:06:50	Süd	CORONAVIRUS	1
2024-01-10 12:47:39	Süd	CORONAVIRUS	1
2024-01-11 06:51:17	Süd	CORONAVIRUS	1
2024-01-12 07:52:13	Süd	CORONAVIRUS	1
2024-01-15 07:07:35	Nord	CORONAVIRUS	1
2024-01-15 07:12:08	Süd	CORONAVIRUS	1
2024-01-15 10:52:42	Nord	CORONAVIRUS	1
2024-01-16 07:29:42	Nord	CORONAVIRUS	1
2024-01-16 08:07:46	Süd	CORONAVIRUS	1
2024-01-17 10:23:01	Nord	CORONAVIRUS	1
2024-01-17 10:48:52	Nord	CORONAVIRUS	1
2024-01-17 13:15:23	Süd	CORONAVIRUS	1
2024-01-18 07:15:23	Süd	CORONAVIRUS	1
2024-01-19 07:09:00	Süd	CORONAVIRUS	1
2024-01-19 07:43:06	Süd	CORONAVIRUS	1
2024-01-19 09:38:37	Nord	CORONAVIRUS	1
2024-01-19 10:00:18	Nord	CORONAVIRUS	1
2024-01-19 10:12:48	Nord	CORONAVIRUS	1
2024-01-19 10:17:23	Nord	CORONAVIRUS	1
2024-01-19 11:40:45	Nord	CORONAVIRUS	1
2024-01-22 06:50:25	Nord	CORONAVIRUS	1
2024-01-22 06:56:27	Süd	CORONAVIRUS	1
2024-01-22 07:03:51	Süd	CORONAVIRUS	1
2024-01-22 08:08:30	Süd	CORONAVIRUS	1
2024-01-22 08:28:15	Süd	CORONAVIRUS	1
2024-01-22 09:14:46	Süd	CORONAVIRUS	1
2024-01-22 09:33:12	Nord	CORONAVIRUS	1
2024-01-22 11:15:53	Süd	CORONAVIRUS	1
2024-01-23 08:47:33	Süd	CORONAVIRUS	1
2024-01-24 09:10:32	Nord	CORONAVIRUS	1
2024-01-25 06:54:17	Süd	CORONAVIRUS	1
2024-01-25 06:58:27	Nord	CORONAVIRUS	1
2024-01-25 07:00:24	Nord	CORONAVIRUS	1
2024-01-25 07:29:21	Süd	CORONAVIRUS	1
2024-01-29 09:01:07	Süd	CORONAVIRUS	1
2024-01-29 09:03:40	Nord	CORONAVIRUS	1
2024-01-29 09:07:58	Nord	CORONAVIRUS	1
2024-01-29 14:39:43	Nord	CORONAVIRUS	1
2024-01-30 07:00:08	Süd	CORONAVIRUS	1
2024-01-30 07:02:28	Nord	CORONAVIRUS	1
2024-01-30 07:45:36	Süd	CORONAVIRUS	1
2024-01-30 09:27:52	Nord	CORONAVIRUS	1
2024-01-31	Süd	CORONAVIRUS	1
2024-01-31 06:44:11	Süd	CORONAVIRUS	1
2024-01-31 10:49:58	Süd	CORONAVIRUS	1
2024-01-31 12:31:13	Süd	CORONAVIRUS	1
2024-02-02 08:10:09	Nord	CORONAVIRUS	1
2024-02-02 08:21:18	Nord	CORONAVIRUS	1
2024-02-05 13:57:33	Nord	CORONAVIRUS	1
2024-02-07 10:01:48	Nord	CORONAVIRUS	1
2024-02-07 14:03:54	Süd	CORONAVIRUS	1
2024-02-09 11:17:39	Süd	CORONAVIRUS	1
2024-02-13 07:40:48	Nord	CORONAVIRUS	1
2024-02-13 07:50:35	Süd	CORONAVIRUS	1
2024-02-13 11:15:13	Süd	CORONAVIRUS	1
2024-02-13 11:54:54	Nord	CORONAVIRUS	1
2024-02-13 12:02:45	Nord	CORONAVIRUS	1
2024-02-13 12:19:26	Süd	CORONAVIRUS	1
2024-02-14 15:28:24	Süd	CORONAVIRUS	1
2024-02-15 15:17:48	Nord	CORONAVIRUS	1
2024-02-20 08:16:53	Nord	CORONAVIRUS	1
2024-02-20 11:11:16	Nord	CORONAVIRUS	1
2024-02-20 11:13:51	Nord	CORONAVIRUS	1
2024-02-20 13:51:19	Nord	CORONAVIRUS	1
2024-02-21 07:43:09	Nord	CORONAVIRUS	1
2024-02-21 08:22:54	Nord	CORONAVIRUS	1
2024-02-21 09:01:52	Nord	CORONAVIRUS	1
2024-02-21 11:16:38	Süd	CORONAVIRUS	1
2024-02-22 12:42:57	Nord	CORONAVIRUS	1
2024-02-23 08:01:10	Nord	CORONAVIRUS	1
2024-02-23 11:17:35	Süd	CORONAVIRUS	1
2024-02-23 13:10:34	Süd	CORONAVIRUS	1
2024-02-26 06:51:33	Nord	CORONAVIRUS	1
2024-02-26 10:48:58	Nord	CORONAVIRUS	1
